# Single-cell gene programs define subtype identity and metastatic trajectories in renal cell carcinoma

**DOI:** 10.64898/2026.07.14.26357682

**Authors:** Ariel Madrigal, Minjun Kim, Zohreh Mehrjoo, Tamiko Nishimura, Ozge Saatci, Adrien Osakwe, Evelyn Zavacky, Elham Moslemi, Kate I Glennon, Matthew Dankner, Sarah M. Maritan, Hellen Kuasne, Virginie Pilon, Anie Monast, Mustafa Soytas, Madeleine Arseneault, Spyridon Oikonomopoulos, Ashot Harutyunyan, Tianyuan Lu, Roni Rayes, Larisa M. Soto, Aldo Hernandez-Corchado, Jonathan D. Spicer, Kevin Petrecca, Peter Siegel, Morag Park, Jiannis Ragoussis, Ozgur Sahin, Fadi Brimo, Simon Tanguay, Yasser Riazalhosseini, Hamed S. Najafabadi

## Abstract

While extensive cellular heterogeneity in renal cell carcinomas (RCC) is linked to diverse clinical outcomes, our understanding of this diversity is limited to those driven by clonal patterns or activity of canonical pathways. Here, we present a compendium of over 85,000 single-cell gene expression profiles from primary and metastatic tumors as well as patient-derived models across four RCC subtypes, including the rare clear cell papillary renal cell tumors, which we show are often misclassified and for which we identify CASP14 as a highly sensitive and specific biomarker. We dissect malignant cell variation within and across tumors using a generative modeling framework that accounts for clonal and copy number-driven expression shifts, defining 59 gene expression programs that deconstruct canonical pathways into functional submodules with divergent activity patterns, distinct regulators, and differential association with clinical outcomes. Despite the canonical view that VHL-deficient clear cell RCC exists in a constitutive pseudohypoxic state, we show strong intra-tumor variability of a hypoxia inducible factor 2 (HIF2)-driven program linked to poor outcome. We also identify early, spatially organized activation of a complete epithelial-to-mesenchymal transition (EMT) program, loss of epithelial identity, and upregulation of protein translation programs as key characteristics of metastatic progression. Finally, a metastatic signature capturing cellular de-differentiation and translational activity identifies primary tumors associated with adverse clinical outcomes. Together, this resource establishes a framework for dissecting malignant cell heterogeneity, refines RCC subtype classification, and defines transcriptional programs underlying metastasis progression.
