## Supplementary Data Table 2 for "Single-cell gene programs define subtype identity and metastatic trajectories in renal cell carcinoma"

### Sheet: meta_tcga
Supplementary Data Table 2. Transcriptomic reclassification of RCC tumors from TCGA.
Sample_ID	Pathological subtype	Molecular subtype
TCGA-BP-4342-01A	ccRCC	ccRCC
TCGA-A3-3387-01A	ccRCC	ccRCC
TCGA-BP-4167-01A	ccRCC	ccRCC
TCGA-B8-4620-01A	ccRCC	ccRCC
TCGA-BP-4769-01A	ccRCC	ccpRCT
TCGA-CJ-4907-01A	ccRCC	ccRCC
TCGA-BP-5168-01A	ccRCC	ccRCC
TCGA-BP-4977-01A	ccRCC	ccRCC
TCGA-B0-5080-01A	ccRCC	ccRCC
TCGA-B0-4838-01A	ccRCC	ccRCC
TCGA-DV-A4VX-01A	ccRCC	ccRCC
TCGA-BP-5191-01A	ccRCC	ccRCC
TCGA-CZ-4862-01A	ccRCC	ccRCC
TCGA-B0-4707-01A	ccRCC	ccRCC
TCGA-BP-4758-01A	ccRCC	ccRCC
TCGA-B0-5695-01A	ccRCC	ccRCC
TCGA-BP-4968-01A	ccRCC	ccRCC
TCGA-CZ-4856-01A	ccRCC	ccRCC
TCGA-BP-4176-01A	ccRCC	ccRCC
TCGA-CJ-4634-01A	ccRCC	ccRCC
TCGA-A3-3378-01A	ccRCC	ccRCC
TCGA-A3-3365-01A	ccRCC	ccRCC
TCGA-B4-5834-01A	ccRCC	ccRCC
TCGA-CJ-4876-01A	ccRCC	ccRCC
TCGA-DV-5566-01A	ccRCC	ccRCC
TCGA-BP-4962-01A	ccRCC	ccRCC
TCGA-CZ-4866-01A	ccRCC	ccRCC
TCGA-BP-4177-01A	ccRCC	ccpRCT
TCGA-B8-A54F-01A	ccRCC	ccRCC
TCGA-CJ-4882-01A	ccRCC	ccRCC
TCGA-CJ-4642-01B	ccRCC	ccRCC
TCGA-BP-4986-01A	ccRCC	ccRCC
TCGA-A3-3346-01A	ccRCC	ccRCC
TCGA-B8-4619-01A	ccRCC	chRCC
TCGA-AS-3778-01A	ccRCC	ccRCC
TCGA-B0-5097-01A	ccRCC	ccRCC
TCGA-B0-4703-01A	ccRCC	ccRCC
TCGA-DV-A4VZ-01A	ccRCC	ccpRCT
TCGA-BP-4173-01A	ccRCC	ccRCC
TCGA-BP-4330-01A	ccRCC	ccRCC
TCGA-B0-4841-01A	ccRCC	ccRCC
TCGA-DV-A4W0-05A	ccRCC	ccpRCT
TCGA-CJ-6031-01A	ccRCC	ccRCC
TCGA-B2-A4SR-01A	ccRCC	ccRCC
TCGA-BP-4337-01A	ccRCC	ccRCC
TCGA-A3-A6NJ-01A	ccRCC	ccRCC
TCGA-CJ-5671-01A	ccRCC	ccRCC
TCGA-CJ-6032-01A	ccRCC	ccRCC
TCGA-BP-4804-01A	ccRCC	ccRCC
TCGA-CJ-4891-01A	ccRCC	ccRCC
TCGA-BP-5184-01A	ccRCC	ccRCC
TCGA-CJ-4903-01A	ccRCC	ccRCC
TCGA-A3-3311-01A	ccRCC	ccRCC
TCGA-B4-5844-01A	ccRCC	ccRCC
TCGA-B4-5832-01A	ccRCC	ccRCC
TCGA-BP-5177-01A	ccRCC	ccRCC
TCGA-CJ-4869-01A	ccRCC	ccRCC
TCGA-BP-4335-01A	ccRCC	ccRCC
TCGA-DV-5568-01A	ccRCC	ccRCC
TCGA-B8-5163-01A	ccRCC	ccRCC
TCGA-CW-6090-01A	ccRCC	ccRCC
TCGA-CJ-6027-01A	ccRCC	ccRCC
TCGA-CJ-4637-01A	ccRCC	ccRCC
TCGA-B8-5552-01B	ccRCC	ccRCC
TCGA-B0-4813-01A	ccRCC	ccRCC
TCGA-A3-3367-01A	ccRCC	ccRCC
TCGA-CZ-5457-01A	ccRCC	ccRCC
TCGA-B0-5709-01A	ccRCC	ccRCC
TCGA-B4-5378-01A	ccRCC	ccpRCT
TCGA-G6-A8L6-01A	ccRCC	ccRCC
TCGA-B8-A54J-01A	ccRCC	ccRCC
TCGA-CJ-4908-01A	ccRCC	ccRCC
TCGA-BP-4159-01A	ccRCC	ccRCC
TCGA-CJ-4881-01A	ccRCC	ccRCC
TCGA-DV-5574-01A	ccRCC	ccRCC
TCGA-B2-4102-01A	ccRCC	ccRCC
TCGA-AK-3456-01A	ccRCC	tRCC
TCGA-EU-5907-01A	ccRCC	ccRCC
TCGA-A3-3343-01A	ccRCC	ccRCC
TCGA-A3-3372-01A	ccRCC	ccRCC
TCGA-AK-3443-01A	ccRCC	chRCC
TCGA-A3-A8OW-01A	ccRCC	ccRCC
TCGA-G6-A8L7-01A	ccRCC	ccRCC
TCGA-BP-4992-01A	ccRCC	ccRCC
TCGA-CJ-5683-01A	ccRCC	ccRCC
TCGA-CJ-4878-01A	ccRCC	ccRCC
TCGA-B4-5836-01A	ccRCC	ccRCC
TCGA-B2-5635-01B	ccRCC	ccRCC
TCGA-BP-4162-01A	ccRCC	ccRCC
TCGA-BP-4768-01A	ccRCC	ccRCC
TCGA-BP-4963-01A	ccRCC	ccRCC
TCGA-DV-5573-01A	ccRCC	ccRCC
TCGA-CZ-4861-01A	ccRCC	ccRCC
TCGA-BP-4341-01A	ccRCC	ccRCC
TCGA-B0-4837-01A	ccRCC	ccRCC
TCGA-B0-4691-01A	ccRCC	ccRCC
TCGA-CZ-5456-01A	ccRCC	ccRCC
TCGA-B4-5835-01A	ccRCC	pRCC
TCGA-CJ-4888-01A	ccRCC	ccRCC
TCGA-AK-3465-01A	ccRCC	chRCC
TCGA-B0-4836-01A	ccRCC	ccRCC
TCGA-B8-A54G-01A	ccRCC	ccRCC
TCGA-B0-4694-01A	ccRCC	ccRCC
TCGA-CZ-4858-01A	ccRCC	ccRCC
TCGA-CZ-5458-01A	ccRCC	ccRCC
TCGA-BP-5009-01A	ccRCC	ccRCC
TCGA-B0-4696-01A	ccRCC	ccRCC
TCGA-BP-4989-01A	ccRCC	ccRCC
TCGA-B0-4849-01A	ccRCC	ccRCC
TCGA-AK-3454-01A	ccRCC	ccRCC
TCGA-B8-5162-01A	ccRCC	ccRCC
TCGA-CW-5587-01A	ccRCC	ccRCC
TCGA-B0-5095-01A	ccRCC	ccRCC
TCGA-CW-6097-01A	ccRCC	ccRCC
TCGA-B8-A7U6-01A	ccRCC	ccRCC
TCGA-CZ-5985-01A	ccRCC	ccRCC
TCGA-BP-4353-01A	ccRCC	ccRCC
TCGA-CZ-5465-01A	ccRCC	ccRCC
TCGA-BP-5199-01A	ccRCC	ccRCC
TCGA-CJ-4644-01A	ccRCC	ccRCC
TCGA-B0-4821-01A	ccRCC	ccRCC
TCGA-CW-5588-01A	ccRCC	ccRCC
TCGA-BP-4965-01A	ccRCC	ccRCC
TCGA-B0-4843-01A	ccRCC	ccRCC
TCGA-B0-5116-01A	ccRCC	ccRCC
TCGA-B0-4690-01A	ccRCC	ccRCC
TCGA-BP-4163-01A	ccRCC	ccRCC
TCGA-CJ-5678-01A	ccRCC	ccRCC
TCGA-AK-3436-01A	ccRCC	ccRCC
TCGA-B8-A54I-01A	ccRCC	ccRCC
TCGA-B0-5121-01A	ccRCC	ccRCC
TCGA-CZ-5989-01A	ccRCC	ccRCC
TCGA-A3-3382-01A	ccRCC	ccRCC
TCGA-B0-4706-01A	ccRCC	ccRCC
TCGA-CZ-4853-01A	ccRCC	ccRCC
TCGA-CJ-4868-01A	ccRCC	ccRCC
TCGA-B0-5699-01A	ccRCC	ccRCC
TCGA-A3-3383-01A	ccRCC	ccRCC
TCGA-BP-5010-01A	ccRCC	ccRCC
TCGA-B0-5117-01A	ccRCC	chRCC
TCGA-BP-5183-01A	ccRCC	ccRCC
TCGA-CZ-5988-01A	ccRCC	ccRCC
TCGA-B0-5711-01A	ccRCC	ccRCC
TCGA-BP-4351-01A	ccRCC	ccRCC
TCGA-B0-5705-01A	ccRCC	ccRCC
TCGA-BP-4161-01A	ccRCC	ccRCC
TCGA-B8-5158-01A	ccRCC	ccRCC
TCGA-BP-4158-01A	ccRCC	ccRCC
TCGA-B0-4945-01A	ccRCC	ccRCC
TCGA-CJ-6030-01A	ccRCC	ccRCC
TCGA-CJ-4920-01A	ccRCC	ccRCC
TCGA-B8-4143-01A	ccRCC	ccRCC
TCGA-CW-5581-01A	ccRCC	ccRCC
TCGA-BP-5169-01A	ccRCC	ccRCC
TCGA-B0-5104-01A	ccRCC	ccRCC
TCGA-CJ-4918-01A	ccRCC	ccRCC
TCGA-BP-4347-01A	ccRCC	ccRCC
TCGA-B2-4099-01A	ccRCC	ccRCC
TCGA-CJ-4897-01A	ccRCC	ccRCC
TCGA-CJ-4902-01A	ccRCC	ccRCC
TCGA-AK-3431-01A	ccRCC	ccRCC
TCGA-A3-3325-01A	ccRCC	ccRCC
TCGA-CZ-5451-01A	ccRCC	ccRCC
TCGA-CJ-4641-01A	ccRCC	ccRCC
TCGA-A3-3358-01A	ccRCC	ccRCC
TCGA-CZ-5453-01A	ccRCC	ccRCC
TCGA-BP-5174-01A	ccRCC	ccRCC
TCGA-CJ-4899-01A	ccRCC	ccRCC
TCGA-A3-A8OV-01A	ccRCC	ccRCC
TCGA-MW-A4EC-01A	ccRCC	ccRCC
TCGA-A3-3313-01A	ccRCC	tRCC
TCGA-B0-4834-01A	ccRCC	chRCC
TCGA-BP-4994-01A	ccRCC	chRCC
TCGA-CW-6088-01A	ccRCC	ccRCC
TCGA-BP-5196-01A	ccRCC	ccRCC
TCGA-CZ-5452-01A	ccRCC	ccRCC
TCGA-BP-5176-01A	ccRCC	ccRCC
TCGA-A3-3351-01A	ccRCC	ccRCC
TCGA-A3-3363-01A	ccRCC	pRCC
TCGA-B0-5691-01A	ccRCC	ccRCC
TCGA-BP-4770-01A	ccRCC	ccRCC
TCGA-AK-3447-01A	ccRCC	chRCC
TCGA-CW-5585-01A	ccRCC	ccRCC
TCGA-CJ-6028-01A	ccRCC	ccRCC
TCGA-G6-A8L8-01A	ccRCC	ccRCC
TCGA-CZ-5469-01A	ccRCC	ccRCC
TCGA-CZ-5462-01A	ccRCC	ccRCC
TCGA-BP-5001-01A	ccRCC	ccRCC
TCGA-BP-4964-01A	ccRCC	ccRCC
TCGA-BP-4998-01A	ccRCC	ccRCC
TCGA-B0-4688-01A	ccRCC	pRCC
TCGA-BP-4160-01A	ccRCC	ccRCC
TCGA-AK-3460-01A	ccRCC	ccRCC
TCGA-B0-5108-01A	ccRCC	ccRCC
TCGA-B0-5094-01A	ccRCC	ccRCC
TCGA-B0-5106-01A	ccRCC	ccRCC
TCGA-CZ-5468-01A	ccRCC	ccRCC
TCGA-BP-4777-01A	ccRCC	ccRCC
TCGA-CJ-4875-01A	ccRCC	ccRCC
TCGA-BP-5170-01A	ccRCC	ccRCC
TCGA-CJ-5677-01A	ccRCC	ccRCC
TCGA-BP-4174-01A	ccRCC	ccRCC
TCGA-6D-AA2E-01A	ccRCC	tRCC
TCGA-BP-5008-01A	ccRCC	ccRCC
TCGA-B8-A54D-01A	ccRCC	ccRCC
TCGA-B0-4816-01A	ccRCC	ccRCC
TCGA-CJ-4871-01A	ccRCC	ccRCC
TCGA-B0-5109-01A	ccRCC	ccRCC
TCGA-BP-4352-01A	ccRCC	ccRCC
TCGA-B0-5694-01A	ccRCC	ccRCC
TCGA-CZ-4859-01A	ccRCC	ccRCC
TCGA-BP-4999-01A	ccRCC	ccRCC
TCGA-BP-4327-01A	ccRCC	ccRCC
TCGA-B0-4818-01A	ccRCC	ccRCC
TCGA-BP-4985-01A	ccRCC	ccRCC
TCGA-BP-4959-01A	ccRCC	ccRCC
TCGA-AK-3426-01A	ccRCC	ccRCC
TCGA-BP-4982-01A	ccRCC	ccRCC
TCGA-A3-A6NI-01A	ccRCC	ccRCC
TCGA-BP-4332-01A	ccRCC	ccRCC
TCGA-BP-5189-01A	ccRCC	ccRCC
TCGA-CJ-4885-01A	ccRCC	ccRCC
TCGA-B0-5084-01A	ccRCC	pRCC
TCGA-CZ-5461-01A	ccRCC	ccRCC
TCGA-AK-3445-01A	ccRCC	ccRCC
TCGA-AK-3433-01A	ccRCC	chRCC
TCGA-CZ-5986-01A	ccRCC	ccRCC
TCGA-AK-3458-01A	ccRCC	ccRCC
TCGA-B0-5696-01A	ccRCC	ccRCC
TCGA-BP-4325-01A	ccRCC	ccRCC
TCGA-BP-5187-01A	ccRCC	ccRCC
TCGA-CJ-5679-01A	ccRCC	ccRCC
TCGA-B0-4697-01A	ccRCC	ccRCC
TCGA-BP-4969-01A	ccRCC	ccRCC
TCGA-B0-4810-01A	ccRCC	ccRCC
TCGA-BP-4795-01A	ccRCC	ccpRCT
TCGA-B0-4699-01A	ccRCC	chRCC
TCGA-BP-4972-01A	ccRCC	ccRCC
TCGA-EU-5904-01A	ccRCC	ccRCC
TCGA-A3-3362-01A	ccRCC	ccRCC
TCGA-B8-5159-01A	ccRCC	ccRCC
TCGA-B0-5077-01A	ccRCC	ccRCC
TCGA-A3-3370-01A	ccRCC	ccRCC
TCGA-A3-3352-01A	ccRCC	ccRCC
TCGA-B0-4712-01A	ccRCC	ccRCC
TCGA-BP-4995-01A	ccRCC	chRCC
TCGA-BP-4355-01A	ccRCC	ccRCC
TCGA-AK-3450-01A	ccRCC	ccRCC
TCGA-B0-5697-01A	ccRCC	ccRCC
TCGA-B0-4823-01A	ccRCC	ccRCC
TCGA-BP-4349-01A	ccRCC	ccRCC
TCGA-B4-5843-01A	ccRCC	ccRCC
TCGA-B0-4842-01A	ccRCC	ccRCC
TCGA-B0-4846-01A	ccRCC	ccRCC
TCGA-B8-4621-01A	ccRCC	pRCC
TCGA-B0-5098-01A	ccRCC	pRCC
TCGA-B0-4844-01A	ccRCC	ccRCC
TCGA-B0-5690-01A	ccRCC	ccRCC
TCGA-CJ-4870-01A	ccRCC	ccRCC
TCGA-A3-A6NL-01A	ccRCC	ccRCC
TCGA-BP-4784-01A	ccRCC	ccpRCT
TCGA-BP-4790-01A	ccRCC	ccRCC
TCGA-CJ-4904-01A	ccRCC	ccRCC
TCGA-BP-4344-01A	ccRCC	ccRCC
TCGA-B0-4828-01A	ccRCC	ccRCC
TCGA-B0-5712-01A	ccRCC	ccRCC
TCGA-B0-4833-01A	ccRCC	ccRCC
TCGA-EU-5905-01A	ccRCC	ccRCC
TCGA-B0-5402-01A	ccRCC	ccRCC
TCGA-AK-3427-01A	ccRCC	chRCC
TCGA-BP-4983-01A	ccRCC	ccRCC
TCGA-CJ-4874-01A	ccRCC	ccRCC
TCGA-CJ-4893-01A	ccRCC	ccRCC
TCGA-CJ-4643-01A	ccRCC	ccRCC
TCGA-BP-5202-01A	ccRCC	ccRCC
TCGA-BP-4164-01A	ccRCC	ccRCC
TCGA-B0-4817-01A	ccRCC	ccRCC
TCGA-B0-5713-01A	ccRCC	ccRCC
TCGA-B0-4714-01A	ccRCC	ccRCC
TCGA-B0-5099-01A	ccRCC	ccRCC
TCGA-B0-4815-01A	ccRCC	ccRCC
TCGA-B2-3924-01A	ccRCC	ccRCC
TCGA-B0-5120-01A	ccRCC	ccRCC
TCGA-B2-5641-01A	ccRCC	ccRCC
TCGA-A3-3347-01A	ccRCC	ccRCC
TCGA-CJ-5680-01A	ccRCC	ccRCC
TCGA-BP-5006-01A	ccRCC	ccRCC
TCGA-A3-A6NN-01A	ccRCC	ccRCC
TCGA-CJ-4892-01A	ccRCC	ccRCC
TCGA-B0-4848-01A	ccRCC	ccRCC
TCGA-B8-A8YJ-01A	ccRCC	ccRCC
TCGA-A3-3308-01A	ccRCC	ccRCC
TCGA-B2-5633-01B	ccRCC	ccRCC
TCGA-CZ-5470-01A	ccRCC	ccRCC
TCGA-B0-4845-01A	ccRCC	ccRCC
TCGA-G6-A5PC-01A	ccRCC	ccRCC
TCGA-CJ-5676-01A	ccRCC	ccRCC
TCGA-BP-4766-01A	ccRCC	ccRCC
TCGA-CJ-4873-01A	ccRCC	ccRCC
TCGA-A3-3357-01A	ccRCC	ccRCC
TCGA-B0-5710-01A	ccRCC	ccRCC
TCGA-BP-4345-01A	ccRCC	ccRCC
TCGA-B0-4700-01A	ccRCC	ccRCC
TCGA-BP-5186-01A	ccRCC	ccRCC
TCGA-B0-4852-01A	ccRCC	ccRCC
TCGA-CJ-4900-01A	ccRCC	ccRCC
TCGA-AK-3440-01A	ccRCC	chRCC
TCGA-A3-A8OU-01A	ccRCC	ccRCC
TCGA-MM-A563-01A	ccRCC	ccRCC
TCGA-B8-4622-01A	ccRCC	ccRCC
TCGA-CZ-4865-01A	ccRCC	ccRCC
TCGA-CZ-5455-01A	ccRCC	ccRCC
TCGA-B8-4148-01A	ccRCC	ccRCC
TCGA-T7-A92I-01A	ccRCC	tRCC
TCGA-BP-5180-01A	ccRCC	ccRCC
TCGA-CZ-4863-01A	ccRCC	ccRCC
TCGA-CJ-4901-01A	ccRCC	ccRCC
TCGA-A3-3317-01A	ccRCC	ccRCC
TCGA-CZ-5467-01A	ccRCC	ccRCC
TCGA-CZ-4860-01A	ccRCC	ccRCC
TCGA-BP-4787-01A	ccRCC	ccRCC
TCGA-B0-5100-01A	ccRCC	ccpRCT
TCGA-BP-5175-01A	ccRCC	ccRCC
TCGA-BP-4775-01A	ccRCC	ccRCC
TCGA-B0-5088-01A	ccRCC	ccRCC
TCGA-BP-5194-01A	ccRCC	ccRCC
TCGA-DV-5565-01A	ccRCC	ccRCC
TCGA-B8-5165-01A	ccRCC	ccRCC
TCGA-CJ-4894-01A	ccRCC	ccRCC
TCGA-A3-3329-01A	ccRCC	ccRCC
TCGA-B0-4698-01A	ccRCC	ccRCC
TCGA-CZ-5982-01A	ccRCC	ccRCC
TCGA-A3-3326-01A	ccRCC	ccRCC
TCGA-BP-4797-01A	ccRCC	ccRCC
TCGA-CZ-5454-01A	ccRCC	ccRCC
TCGA-CZ-5463-01A	ccRCC	ccRCC
TCGA-BP-4329-01A	ccRCC	ccRCC
TCGA-CZ-4864-01A	ccRCC	ccRCC
TCGA-BP-4354-01A	ccRCC	ccRCC
TCGA-B0-5083-01A	ccRCC	chRCC
TCGA-CJ-4887-01A	ccRCC	ccRCC
TCGA-B0-5075-01A	ccRCC	ccRCC
TCGA-BP-5192-01A	ccRCC	ccRCC
TCGA-CZ-5466-01A	ccRCC	ccRCC
TCGA-B0-5119-01A	ccRCC	ccRCC
TCGA-BP-4771-01A	ccRCC	ccRCC
TCGA-B0-5812-01A	ccRCC	ccRCC
TCGA-A3-3380-01A	ccRCC	ccRCC
TCGA-BP-4756-01A	ccRCC	tRCC
TCGA-B0-5700-01A	ccRCC	ccRCC
TCGA-B0-4718-01A	ccRCC	ccRCC
TCGA-B0-5081-01A	ccRCC	ccRCC
TCGA-BP-4776-01A	ccRCC	ccRCC
TCGA-CZ-5987-01A	ccRCC	ccRCC
TCGA-A3-3349-01A	ccRCC	ccRCC
TCGA-BP-5200-01A	ccRCC	ccRCC
TCGA-A3-3319-01A	ccRCC	ccRCC
TCGA-B4-5377-01A	ccRCC	ccRCC
TCGA-BP-4334-01A	ccRCC	chRCC
TCGA-B0-5113-01A	ccRCC	ccRCC
TCGA-CZ-5984-01A	ccRCC	ccRCC
TCGA-B0-4819-01A	ccRCC	ccRCC
TCGA-BP-4976-01A	ccRCC	ccRCC
TCGA-B0-5693-01A	ccRCC	ccRCC
TCGA-B2-3924-01B	ccRCC	ccRCC
TCGA-BP-4801-01A	ccRCC	ccRCC
TCGA-B0-5115-01A	ccRCC	ccRCC
TCGA-BP-4799-01A	ccRCC	ccRCC
TCGA-B0-5102-01A	ccRCC	ccRCC
TCGA-CW-6087-01A	ccRCC	ccRCC
TCGA-BP-4973-01A	ccRCC	ccRCC
TCGA-BP-4774-01A	ccRCC	ccRCC
TCGA-B0-5085-01A	ccRCC	ccRCC
TCGA-BP-4165-01A	ccRCC	ccRCC
TCGA-CJ-4905-01A	ccRCC	ccRCC
TCGA-CZ-5460-01A	ccRCC	ccRCC
TCGA-B0-4839-01A	ccRCC	ccRCC
TCGA-A3-3323-01A	ccRCC	ccRCC
TCGA-A3-3324-01A	ccRCC	ccRCC
TCGA-BP-4763-01A	ccRCC	ccRCC
TCGA-CW-5590-01A	ccRCC	ccRCC
TCGA-GK-A6C7-01A	ccRCC	ccRCC
TCGA-AK-3455-01A	ccRCC	ccRCC
TCGA-CJ-5684-01A	ccRCC	ccRCC
TCGA-BP-4991-01A	ccRCC	ccRCC
TCGA-A3-3306-01A	ccRCC	ccRCC
TCGA-BP-5201-01A	ccRCC	ccRCC
TCGA-B0-4710-01A	ccRCC	ccRCC
TCGA-B8-5164-01A	ccRCC	ccRCC
TCGA-BP-5178-01A	ccRCC	ccRCC
TCGA-B4-5838-01A	ccRCC	ccRCC
TCGA-B8-A54H-01A	ccRCC	ccRCC
TCGA-B0-5092-01A	ccRCC	ccRCC
TCGA-AK-3453-01A	ccRCC	ccRCC
TCGA-B0-4701-01A	ccRCC	ccRCC
TCGA-B8-5550-01A	ccRCC	ccRCC
TCGA-CJ-5689-01A	ccRCC	ccRCC
TCGA-AK-3451-01A	ccRCC	ccRCC
TCGA-BP-4169-01A	ccRCC	ccRCC
TCGA-B8-5553-01A	ccRCC	ccRCC
TCGA-CJ-4912-01A	ccRCC	ccRCC
TCGA-A3-3320-01A	ccRCC	ccRCC
TCGA-BP-5007-01A	ccRCC	ccRCC
TCGA-A3-3374-01A	ccRCC	chRCC
TCGA-BP-4967-01A	ccRCC	ccRCC
TCGA-AK-3428-01A	ccRCC	ccRCC
TCGA-BP-5173-01A	ccRCC	ccRCC
TCGA-A3-A8CQ-01A	ccRCC	ccRCC
TCGA-CJ-5672-01A	ccRCC	ccRCC
TCGA-MM-A84U-01A	ccRCC	ccRCC
TCGA-CJ-4638-01A	ccRCC	ccRCC
TCGA-BP-4346-01A	ccRCC	ccRCC
TCGA-A3-3373-01A	ccRCC	ccRCC
TCGA-CW-5584-01A	ccRCC	ccRCC
TCGA-BP-4759-01A	ccRCC	ccRCC
TCGA-B0-5692-01A	ccRCC	ccRCC
TCGA-AK-3429-01A	ccRCC	ccRCC
TCGA-A3-3316-01A	ccRCC	ccRCC
TCGA-A3-3359-01A	ccRCC	ccRCC
TCGA-BP-4338-01A	ccRCC	ccRCC
TCGA-B0-4827-01A	ccRCC	ccRCC
TCGA-BP-4971-01A	ccRCC	ccRCC
TCGA-B0-5702-01A	ccRCC	ccRCC
TCGA-B0-4822-01A	ccRCC	ccRCC
TCGA-B0-5707-01A	ccRCC	pRCC
TCGA-B2-5639-01A	ccRCC	ccRCC
TCGA-B2-3923-01B	ccRCC	chRCC
TCGA-AK-3461-01A	ccRCC	ccRCC
TCGA-A3-3385-01A	ccRCC	ccRCC
TCGA-BP-4803-01A	ccRCC	ccRCC
TCGA-B0-5107-01A	ccRCC	ccRCC
TCGA-CJ-5681-01A	ccRCC	tRCC
TCGA-B0-5706-01A	ccRCC	ccRCC
TCGA-CJ-5682-01A	ccRCC	ccRCC
TCGA-DV-5569-01A	ccRCC	ccRCC
TCGA-B8-4154-01A	ccRCC	ccRCC
TCGA-CW-5589-01A	ccRCC	ccRCC
TCGA-B8-5546-01A	ccRCC	tRCC
TCGA-BP-4807-01A	ccRCC	ccRCC
TCGA-CJ-4889-01A	ccRCC	ccRCC
TCGA-CJ-4884-01A	ccRCC	ccRCC
TCGA-BP-4331-01A	ccRCC	ccRCC
TCGA-DV-5576-01A	ccRCC	ccpRCT
TCGA-CJ-5675-01A	ccRCC	ccRCC
TCGA-BP-4170-01A	ccRCC	ccRCC
TCGA-AK-3425-01A	ccRCC	ccRCC
TCGA-3Z-A93Z-01A	ccRCC	ccRCC
TCGA-CW-5583-01A	ccRCC	ccRCC
TCGA-B8-5545-01A	ccRCC	ccRCC
TCGA-CJ-4639-01A	ccRCC	ccRCC
TCGA-B8-4146-01B	ccRCC	ccRCC
TCGA-BP-5195-01A	ccRCC	ccRCC
TCGA-DV-5567-01A	ccRCC	ccpRCT
TCGA-CZ-4854-01A	ccRCC	ccRCC
TCGA-BP-4340-01A	ccRCC	ccRCC
TCGA-AS-3777-01A	ccRCC	chRCC
TCGA-B0-5110-01A	ccRCC	ccRCC
TCGA-DV-A4W0-01A	ccRCC	ccRCC
TCGA-BP-5190-01A	ccRCC	ccRCC
TCGA-BP-4975-01A	ccRCC	ccRCC
TCGA-CJ-4635-01A	ccRCC	ccRCC
TCGA-CJ-4886-01A	ccRCC	ccRCC
TCGA-BP-4974-01A	ccRCC	ccRCC
TCGA-CJ-4872-01A	ccRCC	ccRCC
TCGA-CW-6093-01A	ccRCC	ccRCC
TCGA-B0-4824-01A	ccRCC	ccRCC
TCGA-BP-5182-01A	ccRCC	ccRCC
TCGA-B8-4153-01B	ccRCC	ccRCC
TCGA-BP-5000-01A	ccRCC	ccRCC
TCGA-B2-5636-01A	ccRCC	ccpRCT
TCGA-A3-3322-01A	ccRCC	ccRCC
TCGA-CJ-4916-01A	ccRCC	ccRCC
TCGA-BP-4960-01A	ccRCC	ccRCC
TCGA-B2-4098-01A	ccRCC	pRCC
TCGA-BP-4781-01A	ccRCC	ccRCC
TCGA-B0-5399-01A	ccRCC	ccRCC
TCGA-B8-5549-01A	ccRCC	ccRCC
TCGA-BP-4798-01A	ccRCC	ccRCC
TCGA-B2-3923-01A	ccRCC	chRCC
TCGA-A3-3376-01A	ccRCC	ccRCC
TCGA-EU-5906-01A	ccRCC	ccRCC
TCGA-B0-4814-01A	ccRCC	ccRCC
TCGA-B0-5096-01A	ccRCC	ccRCC
TCGA-BP-4762-01A	ccRCC	ccRCC
TCGA-BP-4789-01A	ccRCC	ccRCC
TCGA-BP-4961-01A	ccRCC	ccRCC
TCGA-B0-5701-01A	ccRCC	ccRCC
TCGA-CZ-5464-01A	ccRCC	ccRCC
TCGA-B2-5633-01A	ccRCC	ccRCC
TCGA-CJ-4890-01A	ccRCC	ccRCC
TCGA-A3-A8OX-01A	ccRCC	ccRCC
TCGA-B0-4693-01A	ccRCC	ccRCC
TCGA-B0-5400-01A	ccRCC	ccRCC
TCGA-CZ-4857-01A	ccRCC	ccRCC
TCGA-CJ-5686-01A	ccRCC	ccRCC
TCGA-BP-5185-01A	ccRCC	ccRCC
TCGA-A3-3307-01A	ccRCC	ccRCC
TCGA-MM-A564-01A	ccRCC	ccRCC
TCGA-B2-4101-01A	ccRCC	ccRCC
TCGA-AK-3434-01A	ccRCC	ccRCC
TCGA-CZ-5459-01A	ccRCC	ccRCC
TCGA-BP-4326-01A	ccRCC	ccRCC
TCGA-BP-4981-01A	ccRCC	ccRCC
TCGA-B0-5698-01A	ccRCC	ccRCC
TCGA-BP-5181-01A	ccRCC	ccRCC
TCGA-BP-4987-01A	ccRCC	ccRCC
TCGA-BP-4993-01A	ccRCC	ccRCC
TCGA-B0-4713-01A	ccRCC	ccRCC
TCGA-BP-4782-01A	ccRCC	ccRCC
TCGA-DV-5575-01A	ccRCC	ccRCC
TCGA-BP-4166-01A	ccRCC	ccRCC
TCGA-BP-4970-01A	ccRCC	ccRCC
TCGA-CJ-4636-01A	ccRCC	ccRCC
TCGA-B8-4151-01A	ccRCC	ccRCC
TCGA-CW-5580-01A	ccRCC	ccRCC
TCGA-BP-4761-01A	ccRCC	ccRCC
TCGA-A3-3335-01A	ccRCC	ccRCC
TCGA-B8-A54K-01A	ccRCC	ccpRCT
TCGA-B8-5551-01A	ccRCC	ccRCC
TCGA-B2-5635-01A	ccRCC	ccRCC
TCGA-BP-4760-01A	ccRCC	ccpRCT
TCGA-BP-5004-01A	ccRCC	ccRCC
TCGA-BP-4765-01A	ccRCC	ccRCC
TCGA-BP-5198-01A	ccRCC	ccRCC
TCGA-A3-3331-01A	ccRCC	ccRCC
TCGA-B0-4847-01A	ccRCC	ccRCC
TCGA-A3-3328-01A	ccRCC	chRCC
TCGA-B0-5703-01A	ccRCC	ccRCC
TCGA-CJ-6033-01A	ccRCC	ccRCC
TCGA-CW-5591-01A	ccRCC	ccRCC
TCGA-CJ-4895-01A	ccRCC	ccRCC
TCGA-CJ-4640-01A	ccRCC	ccRCC
TCGA-BP-4343-01A	ccRCC	ccRCC
TCGA-B8-A54E-01A	ccRCC	tRCC
TCGA-B0-4811-01A	ccRCC	ccRCC
TCGA-2Z-A9J7-01A	pRCC	pRCC
TCGA-2K-A9WE-01A	pRCC	pRCC
TCGA-SX-A7SM-01A	pRCC	pRCC
TCGA-BQ-7053-01A	pRCC	pRCC
TCGA-GL-A9DE-01A	pRCC	pRCC
TCGA-G7-6796-01A	pRCC	pRCC
TCGA-B9-5155-01A	pRCC	pRCC
TCGA-MH-A562-01A	pRCC	pRCC
TCGA-UZ-A9PN-01A	pRCC	pRCC
TCGA-2Z-A9J3-01A	pRCC	pRCC
TCGA-B9-A8YH-01A	pRCC	pRCC
TCGA-UZ-A9PP-01A	pRCC	pRCC
TCGA-PJ-A5Z9-01A	pRCC	pRCC
TCGA-DW-7838-01A	pRCC	pRCC
TCGA-BQ-5883-01A	pRCC	Normal-like
TCGA-DZ-6135-01A	pRCC	ccRCC
TCGA-KV-A6GD-01A	pRCC	pRCC
TCGA-BQ-5877-01A	pRCC	pRCC
TCGA-2Z-A9JG-01A	pRCC	pRCC
TCGA-A4-8312-01A	pRCC	Normal-like
TCGA-BQ-5879-01A	pRCC	pRCC
TCGA-G7-7502-01A	pRCC	pRCC
TCGA-A4-8516-01A	pRCC	pRCC
TCGA-IZ-A6M9-01A	pRCC	pRCC
TCGA-BQ-7045-01A	pRCC	pRCC
TCGA-UZ-A9PS-01A	pRCC	pRCC
TCGA-MH-A561-01A	pRCC	pRCC
TCGA-MH-A55W-01A	pRCC	pRCC
TCGA-IA-A83V-01A	pRCC	pRCC
TCGA-2Z-A9JQ-01A	pRCC	pRCC
TCGA-B9-A5W8-01A	pRCC	pRCC
TCGA-BQ-5882-01A	pRCC	tRCC
TCGA-A4-7732-01A	pRCC	pRCC
TCGA-5P-A9K6-01A	pRCC	pRCC
TCGA-Y8-A8RY-01A	pRCC	pRCC
TCGA-A4-A5XZ-01A	pRCC	pRCC
TCGA-MH-A855-01A	pRCC	pRCC
TCGA-HE-7130-01A	pRCC	pRCC
TCGA-P4-AAVK-01A	pRCC	pRCC
TCGA-UZ-A9PS-05A	pRCC	pRCC
TCGA-B9-4617-01A	pRCC	pRCC
TCGA-Y8-A8S1-01A	pRCC	pRCC
TCGA-G7-7501-01A	pRCC	tRCC
TCGA-SX-A7SN-01A	pRCC	pRCC
TCGA-2Z-A9JD-01A	pRCC	pRCC
TCGA-SX-A7SO-01A	pRCC	tRCC
TCGA-2Z-A9JO-01A	pRCC	tRCC
TCGA-Y8-A895-01A	pRCC	pRCC
TCGA-UZ-A9PZ-01A	pRCC	pRCC
TCGA-P4-A5E7-01A	pRCC	pRCC
TCGA-BQ-5875-01A	pRCC	pRCC
TCGA-GL-A9DC-01A	pRCC	pRCC
TCGA-2Z-A9JT-01A	pRCC	pRCC
TCGA-BQ-5890-01A	pRCC	pRCC
TCGA-HE-7129-01A	pRCC	pRCC
TCGA-EV-5901-01A	pRCC	pRCC
TCGA-A4-8515-01A	pRCC	pRCC
TCGA-BQ-7049-01A	pRCC	ccRCC
TCGA-B1-A47M-01A	pRCC	pRCC
TCGA-DW-7841-01A	pRCC	pRCC
TCGA-HE-A5NK-01A	pRCC	pRCC
TCGA-A4-7734-01A	pRCC	pRCC
TCGA-SX-A7SR-01A	pRCC	pRCC
TCGA-SX-A71S-01A	pRCC	pRCC
TCGA-B3-4103-01A	pRCC	pRCC
TCGA-BQ-7059-01A	pRCC	pRCC
TCGA-A4-7996-01A	pRCC	pRCC
TCGA-2Z-A9JE-01A	pRCC	pRCC
TCGA-2Z-A9JN-01A	pRCC	Normal-like
TCGA-5P-A9JV-01A	pRCC	ccRCC
TCGA-5P-A9KF-01A	pRCC	pRCC
TCGA-2Z-A9JK-01A	pRCC	ccRCC
TCGA-A4-A5Y1-01A	pRCC	pRCC
TCGA-4A-A93W-01A	pRCC	pRCC
TCGA-EV-5903-01A	pRCC	pRCC
TCGA-MH-A857-01A	pRCC	Normal-like
TCGA-GL-6846-01A	pRCC	pRCC
TCGA-BQ-5891-01A	pRCC	pRCC
TCGA-DZ-6133-01A	pRCC	pRCC
TCGA-Y8-A898-01A	pRCC	pRCC
TCGA-UZ-A9PU-01A	pRCC	pRCC
TCGA-DW-5560-01A	pRCC	ccRCC
TCGA-GL-A59R-01A	pRCC	pRCC
TCGA-GL-7966-01A	pRCC	pRCC
TCGA-IA-A83W-01A	pRCC	pRCC
TCGA-SX-A71R-01A	pRCC	pRCC
TCGA-B9-4115-01A	pRCC	pRCC
TCGA-BQ-5887-01A	pRCC	tRCC
TCGA-DW-5561-01A	pRCC	pRCC
TCGA-BQ-7060-01A	pRCC	pRCC
TCGA-DW-7963-01B	pRCC	pRCC
TCGA-5P-A9K9-01A	pRCC	pRCC
TCGA-MH-A55Z-01A	pRCC	pRCC
TCGA-BQ-7051-01A	pRCC	pRCC
TCGA-UZ-A9PM-01A	pRCC	pRCC
TCGA-F9-A97G-01A	pRCC	pRCC
TCGA-A4-A7UZ-01A	pRCC	pRCC
TCGA-HE-A5NH-01A	pRCC	pRCC
TCGA-P4-AAVO-01A	pRCC	pRCC
TCGA-DZ-6132-01A	pRCC	pRCC
TCGA-2Z-A9J5-01A	pRCC	pRCC
TCGA-5P-A9KE-01A	pRCC	pRCC
TCGA-B9-A44B-01A	pRCC	pRCC
TCGA-MH-A856-01A	pRCC	pRCC
TCGA-2Z-A9J8-01A	pRCC	pRCC
TCGA-AL-3468-01A	pRCC	pRCC
TCGA-UZ-A9PJ-01A	pRCC	pRCC
TCGA-2Z-A9JL-01A	pRCC	ccRCC
TCGA-AL-7173-01A	pRCC	pRCC
TCGA-2Z-A9J2-01A	pRCC	pRCC
TCGA-AL-3466-01A	pRCC	pRCC
TCGA-2Z-A9J6-01A	pRCC	pRCC
TCGA-HE-A5NJ-01A	pRCC	pRCC
TCGA-BQ-5880-01A	pRCC	pRCC
TCGA-B9-4116-01A	pRCC	pRCC
TCGA-P4-A5ED-01A	pRCC	pRCC
TCGA-BQ-7056-01A	pRCC	pRCC
TCGA-P4-AAVL-01A	pRCC	pRCC
TCGA-A4-7915-01A	pRCC	pRCC
TCGA-DW-7840-01A	pRCC	pRCC
TCGA-F9-A7VF-01A	pRCC	pRCC
TCGA-UZ-A9PV-01A	pRCC	pRCC
TCGA-BQ-5893-01A	pRCC	pRCC
TCGA-BQ-7058-01A	pRCC	pRCC
TCGA-BQ-5885-01A	pRCC	ccRCC
TCGA-A4-7585-01A	pRCC	pRCC
TCGA-A4-7288-01A	pRCC	pRCC
TCGA-IA-A83S-01A	pRCC	pRCC
TCGA-B9-4117-01A	pRCC	pRCC
TCGA-A4-A48D-01A	pRCC	pRCC
TCGA-GL-A4EM-01A	pRCC	pRCC
TCGA-AL-3472-01A	pRCC	pRCC
TCGA-Y8-A897-01A	pRCC	pRCC
TCGA-B9-A5W7-01A	pRCC	pRCC
TCGA-A4-8310-01A	pRCC	pRCC
TCGA-WN-AB4C-01A	pRCC	tRCC
TCGA-V9-A7HT-01A	pRCC	pRCC
TCGA-SX-A7SP-01A	pRCC	pRCC
TCGA-DW-7836-01A	pRCC	pRCC
TCGA-Y8-A894-01A	pRCC	pRCC
TCGA-BQ-7046-01A	pRCC	pRCC
TCGA-P4-A5E6-01A	pRCC	pRCC
TCGA-4A-A93X-01A	pRCC	pRCC
TCGA-AT-A5NU-01A	pRCC	pRCC
TCGA-A4-7584-01A	pRCC	pRCC
TCGA-SX-A71U-01A	pRCC	pRCC
TCGA-AL-A5DJ-01A	pRCC	pRCC
TCGA-J7-A8I2-01A	pRCC	pRCC
TCGA-BQ-7055-01A	pRCC	chRCC
TCGA-UZ-A9PO-01A	pRCC	pRCC
TCGA-SX-A7SS-01A	pRCC	pRCC
TCGA-KV-A6GE-01A	pRCC	pRCC
TCGA-Q2-A5QZ-01A	pRCC	pRCC
TCGA-5P-A9K0-01A	pRCC	pRCC
TCGA-BQ-5892-01A	pRCC	ccRCC
TCGA-DW-7839-01A	pRCC	pRCC
TCGA-5P-A9KH-01A	pRCC	chRCC
TCGA-SX-A7SU-01A	pRCC	pRCC
TCGA-BQ-5881-01A	pRCC	pRCC
TCGA-KV-A74V-01A	pRCC	pRCC
TCGA-J7-6720-01A	pRCC	pRCC
TCGA-5P-A9K8-01A	pRCC	Normal-like
TCGA-BQ-5888-01A	pRCC	pRCC
TCGA-IZ-A6M8-01A	pRCC	pRCC
TCGA-HE-A5NL-01A	pRCC	pRCC
TCGA-G7-A8LC-01A	pRCC	pRCC
TCGA-Y8-A8RZ-01A	pRCC	pRCC
TCGA-G7-6790-01A	pRCC	pRCC
TCGA-G7-6789-01A	pRCC	pRCC
TCGA-5P-A9JW-01A	pRCC	pRCC
TCGA-BQ-7061-01A	pRCC	pRCC
TCGA-BQ-5884-01A	pRCC	tRCC
TCGA-HE-7128-01A	pRCC	pRCC
TCGA-IA-A40U-01A	pRCC	pRCC
TCGA-5P-A9JZ-01A	pRCC	pRCC
TCGA-P4-A5EB-01A	pRCC	pRCC
TCGA-5P-A9K2-01A	pRCC	pRCC
TCGA-A4-A4ZT-01A	pRCC	pRCC
TCGA-DZ-6134-01A	pRCC	pRCC
TCGA-GL-A9DD-01A	pRCC	pRCC
TCGA-B9-4113-01A	pRCC	pRCC
TCGA-IA-A40Y-01A	pRCC	pRCC
TCGA-A4-7287-01A	pRCC	pRCC
TCGA-B3-8121-01A	pRCC	pRCC
TCGA-SX-A71V-01A	pRCC	pRCC
TCGA-5P-A9K3-01A	pRCC	pRCC
TCGA-B9-7268-01A	pRCC	pRCC
TCGA-B1-A47N-01A	pRCC	pRCC
TCGA-UZ-A9PL-01A	pRCC	pRCC
TCGA-A4-A57E-01A	pRCC	pRCC
TCGA-G7-6793-01A	pRCC	pRCC
TCGA-DW-7842-01A	pRCC	pRCC
TCGA-A4-A5DU-01A	pRCC	pRCC
TCGA-G7-A4TM-01A	pRCC	pRCC
TCGA-SX-A7SL-01A	pRCC	pRCC
TCGA-G7-6792-01A	pRCC	pRCC
TCGA-Y8-A896-01A	pRCC	pRCC
TCGA-B1-A47O-01A	pRCC	pRCC
TCGA-BQ-5878-01A	pRCC	pRCC
TCGA-B1-5398-01A	pRCC	pRCC
TCGA-PJ-A5Z8-01A	pRCC	pRCC
TCGA-B3-3926-01A	pRCC	pRCC
TCGA-GL-8500-01A	pRCC	pRCC
TCGA-2Z-A9JS-01A	pRCC	pRCC
TCGA-MH-A560-01A	pRCC	pRCC
TCGA-B1-7332-01A	pRCC	pRCC
TCGA-A4-8311-01A	pRCC	pRCC
TCGA-F9-A7Q0-01A	pRCC	pRCC
TCGA-2Z-A9JI-01A	pRCC	pRCC
TCGA-2Z-A9JJ-01A	pRCC	pRCC
TCGA-AL-3471-01A	pRCC	pRCC
TCGA-5P-A9JY-01A	pRCC	pRCC
TCGA-BQ-5894-01A	pRCC	pRCC
TCGA-B9-A5W9-01A	pRCC	pRCC
TCGA-F9-A8NY-01A	pRCC	pRCC
TCGA-MH-A854-01A	pRCC	pRCC
TCGA-SX-A7SQ-01A	pRCC	pRCC
TCGA-5P-A9K4-01A	pRCC	pRCC
TCGA-UZ-A9PK-01A	pRCC	pRCC
TCGA-BQ-7050-01A	pRCC	tRCC
TCGA-G7-6795-01A	pRCC	pRCC
TCGA-G7-A8LD-01A	pRCC	pRCC
TCGA-WN-A9G9-01A	pRCC	ccRCC
TCGA-F9-A4JJ-01A	pRCC	pRCC
TCGA-BQ-7048-01A	pRCC	tRCC
TCGA-A4-8518-01A	pRCC	pRCC
TCGA-A4-A6HP-01A	pRCC	pRCC
TCGA-A4-A772-01A	pRCC	pRCC
TCGA-UZ-A9Q1-01A	pRCC	pRCC
TCGA-DW-7834-01A	pRCC	pRCC
TCGA-BQ-7062-01A	pRCC	pRCC
TCGA-A4-8098-01A	pRCC	pRCC
TCGA-2Z-A9J9-01A	pRCC	ccpRCT
TCGA-HE-A5NF-01A	pRCC	pRCC
TCGA-AL-3473-01A	pRCC	ccRCC
TCGA-IZ-8196-01A	pRCC	pRCC
TCGA-2Z-A9JR-01A	pRCC	pRCC
TCGA-B3-3925-01A	pRCC	pRCC
TCGA-2Z-A9JP-01A	pRCC	pRCC
TCGA-UZ-A9PX-01A	pRCC	pRCC
TCGA-B9-5156-01A	pRCC	pRCC
TCGA-A4-7583-01A	pRCC	pRCC
TCGA-B3-4104-01A	pRCC	pRCC
TCGA-P4-AAVM-01A	pRCC	pRCC
TCGA-BQ-5876-01A	pRCC	pRCC
TCGA-5P-A9JU-01A	pRCC	pRCC
TCGA-P4-A5EA-01A	pRCC	ccRCC
TCGA-5P-A9KA-01A	pRCC	ccRCC
TCGA-5P-A9KC-01A	pRCC	pRCC
TCGA-UZ-A9Q0-01A	pRCC	pRCC
TCGA-B1-A657-01A	pRCC	pRCC
TCGA-J7-8537-01A	pRCC	pRCC
TCGA-2Z-A9J1-01A	pRCC	pRCC
TCGA-GL-A59T-01A	pRCC	pRCC
TCGA-A4-8517-01A	pRCC	pRCC
TCGA-EV-5902-01A	pRCC	pRCC
TCGA-UZ-A9PR-01A	pRCC	pRCC
TCGA-AL-3467-01A	pRCC	pRCC
TCGA-2Z-A9JM-01A	pRCC	pRCC
TCGA-IA-A40X-01A	pRCC	pRCC
TCGA-DW-7837-01A	pRCC	pRCC
TCGA-IA-A83T-01A	pRCC	pRCC
TCGA-B1-A656-01A	pRCC	pRCC
TCGA-B3-A6W5-01A	pRCC	pRCC
TCGA-G7-A8LB-01A	pRCC	pRCC
TCGA-B1-A655-01A	pRCC	pRCC
TCGA-A4-7286-01A	pRCC	pRCC
TCGA-HE-A5NI-01A	pRCC	pRCC
TCGA-UZ-A9PQ-01A	pRCC	pRCC
TCGA-IZ-8195-01A	pRCC	pRCC
TCGA-UN-AAZ9-01A	pRCC	pRCC
TCGA-B1-A654-01A	pRCC	pRCC
TCGA-4A-A93Y-01A	pRCC	ccRCC
TCGA-O9-A75Z-01A	pRCC	pRCC
TCGA-P4-A5E8-01A	pRCC	pRCC
TCGA-G7-6797-01A	pRCC	pRCC
TCGA-A4-8630-01A	pRCC	pRCC
TCGA-B9-A8YI-01A	pRCC	pRCC
TCGA-GL-7773-01A	pRCC	pRCC
TCGA-A4-7828-01A	pRCC	ccpRCT
TCGA-SX-A71W-01A	pRCC	pRCC
TCGA-B9-A69E-01A	pRCC	tRCC
TCGA-BQ-5889-01A	pRCC	pRCC
TCGA-A4-A5Y0-01A	pRCC	pRCC
TCGA-Y8-A8S0-01A	pRCC	pRCC
TCGA-G7-A8LE-01A	pRCC	pRCC
TCGA-BQ-5886-01A	pRCC	pRCC
TCGA-A4-7997-01A	pRCC	pRCC
TCGA-BQ-7044-01A	pRCC	pRCC
TCGA-KL-8332-01A	chRCC	chRCC
TCGA-KN-8423-01A	chRCC	chRCC
TCGA-KL-8335-01A	chRCC	chRCC
TCGA-KL-8327-01A	chRCC	chRCC
TCGA-KN-8430-01A	chRCC	chRCC
TCGA-KL-8338-01A	chRCC	chRCC
TCGA-KN-8429-01A	chRCC	chRCC
TCGA-KN-8432-01A	chRCC	chRCC
TCGA-KO-8409-01A	chRCC	chRCC
TCGA-KN-8437-01A	chRCC	Normal-like
TCGA-KL-8342-01A	chRCC	chRCC
TCGA-KM-8443-01A	chRCC	chRCC
TCGA-KN-8434-01A	chRCC	chRCC
TCGA-KL-8329-01A	chRCC	chRCC
TCGA-KM-8477-01A	chRCC	chRCC
TCGA-KL-8331-01A	chRCC	chRCC
TCGA-KO-8403-01A	chRCC	chRCC
TCGA-KN-8433-01A	chRCC	chRCC
TCGA-KL-8334-01A	chRCC	chRCC
TCGA-KN-8424-01A	chRCC	chRCC
TCGA-KO-8417-01A	chRCC	chRCC
TCGA-KM-8639-01A	chRCC	Normal-like
TCGA-KN-8421-01A	chRCC	chRCC
TCGA-KN-8428-01A	chRCC	chRCC
TCGA-KN-8427-01A	chRCC	pRCC
TCGA-KN-8436-01A	chRCC	chRCC
TCGA-KM-8442-01A	chRCC	chRCC
TCGA-KN-8418-01A	chRCC	chRCC
TCGA-KL-8345-01A	chRCC	chRCC
TCGA-KN-8425-01A	chRCC	chRCC
TCGA-KL-8323-01A	chRCC	chRCC
TCGA-KN-8435-01A	chRCC	chRCC
TCGA-KL-8346-01A	chRCC	chRCC
TCGA-KL-8326-01A	chRCC	chRCC
TCGA-KO-8414-01A	chRCC	chRCC
TCGA-KM-8441-01A	chRCC	Normal-like
TCGA-KO-8406-01A	chRCC	chRCC
TCGA-KO-8410-01A	chRCC	chRCC
TCGA-KN-8431-01A	chRCC	chRCC
TCGA-KL-8325-01A	chRCC	chRCC
TCGA-KL-8330-01A	chRCC	chRCC
TCGA-KL-8343-01A	chRCC	chRCC
TCGA-KL-8339-01A	chRCC	chRCC
TCGA-KO-8415-01A	chRCC	chRCC
TCGA-KL-8340-01A	chRCC	chRCC
TCGA-KL-8336-01A	chRCC	chRCC
TCGA-KM-8440-01A	chRCC	chRCC
TCGA-KL-8333-01A	chRCC	chRCC
TCGA-KO-8407-01A	chRCC	chRCC
TCGA-KO-8408-01A	chRCC	chRCC
TCGA-KN-8426-01A	chRCC	chRCC
TCGA-KM-8476-01A	chRCC	chRCC
TCGA-KL-8328-01A	chRCC	chRCC
TCGA-KO-8413-01A	chRCC	chRCC
TCGA-KO-8405-01A	chRCC	chRCC
TCGA-KO-8416-01A	chRCC	chRCC
TCGA-KL-8344-01A	chRCC	chRCC
TCGA-KO-8404-01A	chRCC	ccRCC
TCGA-KO-8411-01A	chRCC	chRCC
TCGA-KM-8438-01A	chRCC	chRCC
TCGA-KL-8324-01A	chRCC	chRCC
TCGA-KL-8341-01A	chRCC	chRCC
TCGA-KL-8337-01A	chRCC	chRCC
TCGA-KM-8439-01A	chRCC	Normal-like
TCGA-KN-8419-01A	chRCC	chRCC
TCGA-CZ-5458-11A	Normal	Normal
TCGA-CJ-5672-11A	Normal	Normal
TCGA-CJ-6033-11A	Normal	Normal
TCGA-CZ-5453-11A	Normal	Normal
TCGA-CJ-5680-11A	Normal	Normal
TCGA-CZ-5466-11A	Normal	Normal
TCGA-CJ-6030-11A	Normal	Normal
TCGA-B0-5703-11A	Normal	Normal
TCGA-CW-5589-11A	Normal	Normal
TCGA-CJ-5677-11A	Normal	Normal
TCGA-CJ-5678-11A	Normal	Normal
TCGA-CZ-5465-11A	Normal	Normal
TCGA-CZ-5454-11A	Normal	Normal
TCGA-B0-5705-11A	Normal	Normal
TCGA-A3-3387-11A	Normal	Normal
TCGA-CZ-5461-11A	Normal	Normal
TCGA-CZ-4865-11A	Normal	Normal
TCGA-CZ-5984-11A	Normal	Normal
TCGA-CZ-5987-11A	Normal	Normal
TCGA-CW-6087-11A	Normal	Normal
TCGA-CZ-5456-11A	Normal	Normal
TCGA-B8-4622-11A	Normal	Normal
TCGA-CZ-5452-11A	Normal	Normal
TCGA-CJ-5681-11A	Normal	Normal
TCGA-B0-5712-11A	Normal	Normal
TCGA-CJ-5676-11A	Normal	Normal
TCGA-B8-4620-11A	Normal	Normal
TCGA-B8-5552-11A	Normal	Normal
TCGA-CZ-5462-11A	Normal	Normal
TCGA-CW-6090-11A	Normal	Normal
TCGA-B0-4712-11A	Normal	Normal
TCGA-CZ-5457-11A	Normal	Normal
TCGA-B8-4619-11A	Normal	Normal
TCGA-B0-5699-11A	Normal	Normal
TCGA-CZ-5985-11A	Normal	Normal
TCGA-CW-5584-11A	Normal	Normal
TCGA-B0-5709-11A	Normal	Normal
TCGA-B0-5697-11A	Normal	Normal
TCGA-CZ-5463-11A	Normal	Normal
TCGA-CZ-5467-11A	Normal	Normal
TCGA-A3-3358-11A	Normal	Normal
TCGA-CZ-5470-11A	Normal	Normal
TCGA-CZ-4863-11A	Normal	Normal
TCGA-B2-5641-11A	Normal	Normal
TCGA-CZ-5469-11A	Normal	Normal
TCGA-CZ-5988-11A	Normal	Normal
TCGA-B0-5711-11A	Normal	Normal
TCGA-CZ-4864-11A	Normal	Normal
TCGA-B2-5636-11A	Normal	Normal
TCGA-CZ-5451-11A	Normal	Normal
TCGA-CW-5580-11A	Normal	Normal
TCGA-CW-5591-11A	Normal	Normal
TCGA-B0-5706-11A	Normal	Normal
TCGA-CW-6088-11A	Normal	Normal
TCGA-B0-5690-11A	Normal	Normal
TCGA-CW-5587-11A	Normal	Normal
TCGA-B8-5549-11A	Normal	Normal
TCGA-B0-4700-11A	Normal	Normal
TCGA-CJ-5689-11A	Normal	Normal
TCGA-CJ-5679-11A	Normal	Normal
TCGA-CW-5585-11A	Normal	Normal
TCGA-CZ-5989-11A	Normal	Normal
TCGA-CZ-5982-11A	Normal	Normal
TCGA-CZ-5468-11A	Normal	Normal
TCGA-CW-5581-11A	Normal	Normal
TCGA-CZ-5455-11A	Normal	Normal
TCGA-CZ-5986-11A	Normal	Normal
TCGA-B0-5691-11A	Normal	Normal
TCGA-B0-5694-11A	Normal	Normal
TCGA-B0-5701-11A	Normal	Normal
TCGA-B0-5696-11A	Normal	Normal
TCGA-B0-5402-11A	Normal	Normal
TCGA-BQ-7061-11A	Normal	Normal
TCGA-GL-6846-11A	Normal	Normal
TCGA-Y8-A8RY-11A	Normal	Normal
TCGA-GL-A59R-11A	Normal	Normal
TCGA-P4-A5ED-11A	Normal	Normal
TCGA-BQ-7046-11A	Normal	Normal
TCGA-BQ-5887-11A	Normal	Normal
TCGA-BQ-5888-11A	Normal	Normal
TCGA-A4-A57E-11A	Normal	Normal
TCGA-GL-7966-11A	Normal	Normal
TCGA-BQ-5890-11A	Normal	Normal
TCGA-BQ-5882-11A	Normal	Normal
TCGA-DZ-6132-11A	Normal	Normal
TCGA-BQ-7044-11A	Normal	Normal
TCGA-BQ-5879-11A	Normal	Normal
TCGA-BQ-7059-11A	Normal	Normal
TCGA-DZ-6134-11A	Normal	Normal
TCGA-BQ-5875-11A	Normal	Normal
TCGA-BQ-7055-11A	Normal	Normal
TCGA-BQ-5891-11A	Normal	Normal
TCGA-BQ-7045-11A	Normal	Normal
TCGA-BQ-7051-11A	Normal	Normal
TCGA-BQ-5878-11A	Normal	Normal
TCGA-A4-A4ZT-11A	Normal	Normal
TCGA-BQ-5884-11A	Normal	Normal
TCGA-P4-A5E8-11A	Normal	Normal
TCGA-B9-4115-11A	Normal	Normal
TCGA-DZ-6131-11A	Normal	Normal
TCGA-DZ-6133-11A	Normal	Normal
TCGA-BQ-5894-11A	Normal	Normal
TCGA-GL-A9DE-11A	Normal	Normal
TCGA-BQ-5877-11A	Normal	Normal
TCGA-KN-8426-11A	Normal	Normal
TCGA-KL-8324-11A	Normal	Normal
TCGA-KN-8422-11A	Normal	Normal
TCGA-KN-8432-11A	Normal	Normal
TCGA-KO-8415-11A	Normal	Normal
TCGA-KN-8436-11A	Normal	Normal
TCGA-KN-8424-11A	Normal	Normal
TCGA-KN-8429-11A	Normal	Normal
TCGA-KN-8435-11A	Normal	Normal
TCGA-KN-8430-11A	Normal	Normal
TCGA-KN-8437-11A	Normal	Normal
TCGA-KN-8428-11A	Normal	Normal
TCGA-KL-8336-11A	Normal	Normal
TCGA-KN-8423-11A	Normal	Normal
TCGA-KN-8419-11A	Normal	Normal
TCGA-KL-8326-11A	Normal	Normal
TCGA-KN-8425-11A	Normal	Normal
TCGA-KN-8431-11A	Normal	Normal
TCGA-KO-8403-11A	Normal	Normal
TCGA-KN-8427-11A	Normal	Normal
TCGA-KN-8434-11A	Normal	Normal
TCGA-KL-8339-11A	Normal	Normal
TCGA-KN-8433-11A	Normal	Normal
TCGA-KL-8329-11A	Normal	Normal
