## Supplementary Data Table 4 for "Single-cell gene programs define subtype identity and metastatic trajectories in renal cell carcinoma"

### Sheet: Supplementary Data Table 3
Supplementary Data Table 4. Differentially expressed genes (FDR < 0.1) between metastatic and primary tumor ccRCC
Gene name	baseMean	Log2FoldChange	LfcSE	Stat	Pvalue	FDR
AARSD1	201.858	1.07524	0.266184	4.03945	5.35767e-05	0.0274716
ABL2	1617.6	-2.27122	0.643417	-3.52993	0.000415664	0.0746976
ABRACL	1498.96	-1.71379	0.505139	-3.39272	0.000692023	0.0959714
AC113383.1	97.9543	-9.42941	1.69469	-5.56408	2.63546e-08	8.88019e-05
AJM1	201.72	2.50265	0.545489	4.5879	4.47736e-06	0.00603458
AL133351.1	105.137	-2.21774	0.652283	-3.39997	0.000673928	0.0959714
AL137026.1	175.77	-5.09037	1.13919	-4.4684	7.88071e-06	0.00817047
ALPK3	758.856	-4.38937	0.768075	-5.71477	1.09852e-08	4.93529e-05
ARHGEF35	994.588	-1.34683	0.362725	-3.71309	0.000204748	0.048056
ARIH1	1776.8	-0.982414	0.282357	-3.47933	0.000502673	0.0870262
ATP11C	687.391	-0.934778	0.274643	-3.40361	0.000665017	0.0959714
C19orf70	8709.53	0.853904	0.251037	3.40151	0.000670145	0.0959714
C4BPA	104.105	4.80297	1.33746	3.59112	0.000329254	0.0647534
CCNYL1	309.031	-1.3586	0.399069	-3.40442	0.000663043	0.0959714
CFLAR-AS1	185.678	-1.97706	0.516279	-3.82944	0.000128437	0.0382923
COX6A1	17524.1	0.624985	0.184124	3.39436	0.000687885	0.0959714
COX7A1	1582.77	-7.33835	1.83077	-4.00834	6.11476e-05	0.0274716
CRABP2	113.385	3.67665	1.0974	3.35033	0.000807152	0.0995266
CSAD	561.449	1.09596	0.224312	4.88589	1.02964e-06	0.00173469
CXCL12	1089.58	-4.32658	1.1086	-3.90273	9.51135e-05	0.032831
CXCL14	12142.2	-3.95084	0.977206	-4.04299	5.27734e-05	0.0274716
CYHR1	1947.82	1.1	0.320997	3.42682	0.000610695	0.0957087
CYP1B1-AS1	207.822	-4.14471	0.966901	-4.28659	1.81435e-05	0.0143535
DAB2	11403.3	-1.60083	0.375036	-4.26848	1.96808e-05	0.0143535
DDC	916.513	-3.23936	0.604036	-5.36285	8.19174e-08	0.000220817
DDIT4	9426.19	1.65473	0.489026	3.38372	0.000715105	0.0959714
DERL1	6650.42	1.93018	0.508805	3.79356	0.000148501	0.0408469
DIAPH3	208.499	-1.72089	0.460299	-3.73863	0.000185027	0.0453417
DLL1	100.481	-4.35671	1.11962	-3.89124	9.97328e-05	0.032831
EBAG9	2195.85	1.142	0.296439	3.85239	0.000116972	0.0358307
EDIL3	3091.23	-6.49464	1.80906	-3.59007	0.000330584	0.0647534
EEF1D	27502.5	1.23736	0.329881	3.75092	0.000176186	0.0445039
EHHADH	966.621	-2.0313	0.524254	-3.87465	0.000106778	0.0342656
EIF3H	7697.13	1.20943	0.267063	4.52863	5.93685e-06	0.00666807
EIF4G2	7024.99	-0.76672	0.195194	-3.92799	8.56597e-05	0.03207
EPB41L3	173.805	-3.54862	0.832563	-4.26229	2.02342e-05	0.0143535
EPB41L4A-AS1	4522.51	1.18424	0.32306	3.6657	0.000246663	0.0536213
EXOSC5	1531.64	1.26685	0.315777	4.01185	6.02454e-05	0.0274716
FNIP2	1130.14	-2.11409	0.580783	-3.64007	0.000272566	0.0583118
FRMD6	132.536	-2.90885	0.83819	-3.4704	0.000519692	0.0875551
GADD45G	1307.92	2.34413	0.679104	3.4518	0.000556866	0.0915297
GLDC	171.601	-3.09282	0.783389	-3.948	7.8806e-05	0.0312396
GPNMB	1505.98	-3.1947	0.883618	-3.61547	0.000299799	0.0628371
GSTA1	10962.6	-3.47061	0.919414	-3.77481	0.000160131	0.043165
GSTM1	62.5839	-8.95353	2.64204	-3.38887	0.000701825	0.0959714
HAVCR2	753.737	-4.23932	1.21861	-3.47881	0.000503639	0.0870262
HDAC1	1026.61	0.968348	0.241513	4.00951	6.08448e-05	0.0274716
IL17RB	410.813	-2.27847	0.664672	-3.42796	0.000608125	0.0957087
IZUMO4	350.636	2.47884	0.633394	3.91358	9.09383e-05	0.0322544
KAT2A	323.397	1.1948	0.25617	4.66411	3.09954e-06	0.00464173
KCTD16	177.462	-3.47351	1.02762	-3.38015	0.000724451	0.0959714
KLHL4	305.303	-7.68183	1.30883	-5.86924	4.37797e-09	2.95032e-05
LBP	4101.3	-6.30423	1.82363	-3.45697	0.000546281	0.0908985
LRSAM1	159.534	1.2606	0.365643	3.44763	0.000565524	0.0918329
LZTS3	78.3004	-2.06409	0.490539	-4.20779	2.57883e-05	0.0173788
METTL26	9711.65	1.01941	0.233884	4.35862	1.30886e-05	0.0110255
MINCR	724.826	2.24979	0.659842	3.40958	0.000650626	0.0959714
MIR210HG	1812.14	1.52253	0.406233	3.74792	0.000178306	0.0445039
MIR762HG	165.528	1.22554	0.362415	3.38161	0.000720634	0.0959714
MMP19	55.2399	-3.38981	0.913557	-3.71056	0.0002068	0.048056
MMP2	282.102	-4.65812	1.14204	-4.07876	4.52769e-05	0.0265323
MNS1	486.964	-1.15696	0.254892	-4.53901	5.6519e-06	0.00666807
MRTO4	1573.3	1.08132	0.323101	3.34671	0.000817768	0.0995266
NABP1	622.73	-1.89516	0.495446	-3.82515	0.000130691	0.0382923
NME3	6583.7	1.32181	0.387322	3.41269	0.00064326	0.0959714
NOX4	536.277	-3.86153	1.13323	-3.40756	0.000655468	0.0959714
NRG2	172.109	2.76397	0.81806	3.37868	0.000728338	0.0959714
NT5C	3275.44	1.14688	0.275891	4.15701	3.22446e-05	0.0206949
P4HA3	149.659	-4.03626	1.06248	-3.79889	0.000145347	0.0408123
PBK	273.683	-2.23673	0.643822	-3.47415	0.000512481	0.0874331
PCDHB5	182.997	-5.82155	0.907758	-6.41311	1.42582e-10	1.92172e-06
PHB2	6365.26	0.740727	0.185751	3.98773	6.67075e-05	0.0290027
POU6F2-AS1	82.1838	-5.64355	1.50341	-3.75383	0.000174156	0.0445039
PRKCI	793.177	-1.08941	0.321184	-3.39185	0.000694223	0.0959714
PROX1	168.25	3.82896	0.965534	3.96564	7.31993e-05	0.0308306
RASSF7	1863.48	0.949962	0.266276	3.56758	0.000360291	0.0683945
RNF139-AS1	55.5463	1.2721	0.379513	3.35192	0.000802521	0.0995266
RPL11	118810	1.06971	0.272964	3.91886	8.89691e-05	0.0322544
RPL26	96500	1.21434	0.338316	3.58935	0.000331502	0.0647534
RPL30	130580	1.59085	0.31873	4.9912	6.00054e-07	0.00115536
RPL7A	67896.2	1.18853	0.354017	3.35727	0.00078716	0.0995266
RPL8	121091	1.50142	0.342356	4.38555	1.15695e-05	0.0103956
S100A9	298.541	8.09668	1.83386	4.41511	1.0096e-05	0.00971958
SCYL2	455.966	-0.69394	0.202292	-3.43039	0.000602705	0.0957087
SERPINE2	12838.9	-3.87375	0.965091	-4.01387	5.97309e-05	0.0274716
SGIP1	119.064	-3.74764	1.12001	-3.34607	0.000819665	0.0995266
SH3D19	351.151	-1.13354	0.314179	-3.60793	0.000308644	0.0630289
SHARPIN	2169.43	1.4648	0.365144	4.01157	6.03159e-05	0.0274716
SLC7A7	1460.67	-3.10914	0.920744	-3.37677	0.000733421	0.0959714
SLC7A8	81.9617	-6.5529	1.29212	-5.07145	3.94794e-07	0.000886839
SPON2	4593.99	-3.74825	1.10725	-3.38521	0.00071125	0.0959714
SRGN	683.079	-3.94809	1.04754	-3.76891	0.000163961	0.0433308
SRPX2	160.236	-5.25538	1.41279	-3.71986	0.000199333	0.0479751
STAMBPL1	266.48	-1.51122	0.450065	-3.35779	0.000785679	0.0995266
STK38	405.975	-1.12116	0.303281	-3.69676	0.00021837	0.0498845
SYTL1	188.235	3.73196	1.0536	3.54211	0.000396943	0.0743055
TATDN1	1948.27	1.15911	0.316093	3.66699	0.00024542	0.0536213
TMEM101	973.675	1.32212	0.339797	3.8909	9.98718e-05	0.032831
TMEM225B	54.7508	1.96506	0.55026	3.57114	0.000355425	0.0683945
TMEM39B	236.429	0.897385	0.267613	3.35329	0.000798557	0.0995266
TRIM73	329.944	1.62942	0.46147	3.53094	0.000414093	0.0746976
TRNP1	414.627	4.16524	1.0933	3.80977	0.000139094	0.0398873
TSNARE1	109.151	1.99401	0.517442	3.85359	0.000116397	0.0358307
TSTD1	4781.72	1.19075	0.336605	3.53754	0.000403868	0.0745662
USP38	565.829	-1.33911	0.325618	-4.11252	3.91361e-05	0.0239762
UTP23	889.165	1.10452	0.328831	3.35894	0.000782421	0.0995266
WIPF3	134.592	-3.13109	0.79293	-3.94875	7.85593e-05	0.0312396
ZFAND1	1445.48	1.21968	0.331073	3.68401	0.000229589	0.0515734
ZNF34	122.528	1.38947	0.353202	3.93394	8.3566e-05	0.03207
ZNF66	72.0435	1.68619	0.484031	3.48365	0.000494635	0.0870262
ZNF696	78.3315	1.43114	0.396143	3.61268	0.000303043	0.0628371
