## Supplementary Data Table 5 for "Single-cell gene programs define subtype identity and metastatic trajectories in renal cell carcinoma"

### Sheet: Supplementary Data Table 4
Supplementary Data Table 5. Top 50 genes per program across 39 macrophage gene programs.
The G value is a non-negative weight representing the relative contribution of each gene to each gene program (weights for all genes in a given program sum up to 1)
Gene Program	G value	Gene name
GP1	0.0460467	LMNA
GP1	0.04351	IL10
GP1	0.0295149	S100A6
GP1	0.0256174	IL7R
GP1	0.0233915	ACP5
GP1	0.0229294	THBS1
GP1	0.0214909	S100A4
GP1	0.019012	MMP9
GP1	0.0168999	FLNA
GP1	0.0166228	MMP19
GP1	0.016353	CRIP1
GP1	0.0153011	EMP1
GP1	0.0147872	EMP3
GP1	0.0138287	VIM
GP1	0.0133779	S100A10
GP1	0.012787	ANPEP
GP1	0.0122161	SLC25A44
GP1	0.0114621	LGALS1
GP1	0.0107502	AHNAK
GP1	0.0106465	MARCKSL1
GP1	0.0100844	ANXA2
GP1	0.00994522	SEMA4A
GP1	0.00978499	TPSAB1
GP1	0.00870599	LDLR
GP1	0.00868929	ECM1
GP1	0.00865305	C5AR2
GP1	0.00864381	EZR
GP1	0.00797959	TPSB2
GP1	0.00781342	PLP2
GP1	0.0073698	ADAM8
GP1	0.00726714	CD9
GP1	0.00698752	MYADM
GP1	0.00683052	SQLE
GP1	0.00670527	ARHGAP10
GP1	0.00648504	ADGRE5
GP1	0.00609001	FAM129B
GP1	0.00584951	RAB13
GP1	0.00551119	KCNN4
GP1	0.00550246	TAGLN2
GP1	0.00550029	TNFRSF11A
GP1	0.00486412	CD44
GP1	0.00485381	SLC39A8
GP1	0.00473449	FADS1
GP1	0.00458296	CAPN2
GP1	0.00455227	SASH1
GP1	0.00444424	FADS2
GP1	0.0042898	TSC22D1
GP1	0.00426992	TNS1
GP1	0.00420318	PLEC
GP1	0.00413293	MSMO1
GP2	0.0336552	OTOA
GP2	0.0315726	GPNMB
GP2	0.0268047	RARRES1
GP2	0.0202732	CHCHD6
GP2	0.0196897	CTSD
GP2	0.0189355	PLA2G7
GP2	0.0181537	LGALS3
GP2	0.0148447	LGMN
GP2	0.0132544	KLHDC8B
GP2	0.0125419	CHIT1
GP2	0.0122633	FABP3
GP2	0.012037	VAT1
GP2	0.0111442	CSTB
GP2	0.0108467	IGSF6
GP2	0.0107442	FTL
GP2	0.0103677	FNIP2
GP2	0.0102884	HS3ST2
GP2	0.0102233	RAB42
GP2	0.00996652	HTRA4
GP2	0.00984773	MGLL
GP2	0.00926485	CD9
GP2	0.00917424	ITGAX
GP2	0.00894873	RRAGD
GP2	0.00891775	NPL
GP2	0.00883144	DNAJC5B
GP2	0.00882292	CTSL
GP2	0.00855415	ASAH1
GP2	0.00781484	CD68
GP2	0.007645	GM2A
GP2	0.0073833	CYP27A1
GP2	0.00730182	CYSTM1
GP2	0.00721576	GSDME
GP2	0.00708706	IQGAP2
GP2	0.00690468	SLC38A6
GP2	0.0068056	ATP6V1F
GP2	0.00669191	DNASE2
GP2	0.00662394	LIPA
GP2	0.00647959	TMEM251
GP2	0.00634528	SQSTM1
GP2	0.0060214	DHRS9
GP2	0.00597179	SLC18B1
GP2	0.00594357	MYO1E
GP2	0.0059427	HPSE
GP2	0.00586511	CTSB
GP2	0.00572749	FTH1
GP2	0.00566142	GPR137B
GP2	0.00561115	CD63
GP2	0.00560206	ACP5
GP2	0.00538396	MCOLN1
GP2	0.00533315	CAPG
GP3	0.0386149	FOS
GP3	0.0341466	ATF3
GP3	0.0328858	EGR1
GP3	0.0292659	DUSP2
GP3	0.0254858	NR4A2
GP3	0.0241601	KLF4
GP3	0.0235711	DUSP1
GP3	0.0224111	KLF2
GP3	0.0211113	FOSB
GP3	0.0203709	RGS2
GP3	0.019415	JUN
GP3	0.0189767	RHOB
GP3	0.0178942	SGK1
GP3	0.017406	KLF6
GP3	0.0173576	JUNB
GP3	0.0169855	NR4A1
GP3	0.0156274	NR4A3
GP3	0.0156265	BTG2
GP3	0.0154276	ZFP36
GP3	0.015372	CD83
GP3	0.0149751	IER2
GP3	0.0147927	CD69
GP3	0.0136895	HBEGF
GP3	0.0133472	ZNF331
GP3	0.012698	RGS1
GP3	0.0122513	SOCS3
GP3	0.0121835	CSRNP1
GP3	0.0120211	RASGEF1B
GP3	0.0120048	AC020916.1
GP3	0.0111448	PRDM1
GP3	0.00950591	IER3
GP3	0.00866963	GRASP
GP3	0.00825493	PPP1R15A
GP3	0.0081569	NFIL3
GP3	0.00812886	OTUD1
GP3	0.00803603	PTGER4
GP3	0.00733792	FOSL2
GP3	0.00728773	GPR183
GP3	0.00718432	PRMT9
GP3	0.00714244	NAMPT
GP3	0.00712866	EGR2
GP3	0.00710841	GADD45B
GP3	0.00701123	TIPARP
GP3	0.00692358	DDIT3
GP3	0.00659586	JUND
GP3	0.00656924	NFKBIZ
GP3	0.00650596	PMAIP1
GP3	0.00617991	ZFP36L2
GP3	0.00572021	ABHD5
GP3	0.00572008	CITED2
GP4	0.00852033	EIF3E
GP4	0.00844101	RPL26
GP4	0.00814487	RACK1
GP4	0.0078658	RPL29
GP4	0.00781145	RPS3
GP4	0.00763844	RPS8
GP4	0.00755871	RPS27
GP4	0.00754934	RPS27A
GP4	0.00750401	RPS13
GP4	0.00747801	RPS15A
GP4	0.00747303	RPS3A
GP4	0.00745232	RPL32
GP4	0.00744013	RPL35A
GP4	0.00742256	RPL5
GP4	0.00739579	RPL18A
GP4	0.00735758	RPL19
GP4	0.00733391	RPL10A
GP4	0.0072958	TPT1
GP4	0.00728403	RPS23
GP4	0.00724424	RPS5
GP4	0.00722356	RPS4X
GP4	0.0072212	RPL7
GP4	0.00714343	RPS18
GP4	0.00712794	RPL34
GP4	0.00709218	RPS12
GP4	0.00708142	RPL7A
GP4	0.00705877	RPL30
GP4	0.00702289	RPL17
GP4	0.00701677	RPSA
GP4	0.0068891	RPS14
GP4	0.00688723	RPL37
GP4	0.00685851	RPL18
GP4	0.00683969	ALKBH7
GP4	0.00679214	RPL6
GP4	0.00674959	RPS10
GP4	0.00671058	RPL23A
GP4	0.00670206	LDHB
GP4	0.00665576	NOP53
GP4	0.0066152	RPL12
GP4	0.00657896	NACA
GP4	0.00650906	RPL14
GP4	0.0064904	RPL36
GP4	0.00648807	RPS4Y1
GP4	0.00648708	RPL10
GP4	0.00648655	RPL24
GP4	0.00646742	RPS6
GP4	0.0064179	RPS19
GP4	0.00639985	EIF3L
GP4	0.006329	RPL21
GP4	0.00631627	IGBP1
GP5	0.0927647	PDK4
GP5	0.0301393	TXNIP
GP5	0.0300825	GIMAP7
GP5	0.0299588	SAT1
GP5	0.0298198	GIMAP1
GP5	0.027626	LPAR6
GP5	0.0264568	MAFB
GP5	0.020739	FGD2
GP5	0.0183325	CEBPD
GP5	0.0157084	GPR65
GP5	0.0145529	SLA
GP5	0.0140905	DDIT4
GP5	0.0134502	SAP30
GP5	0.0134315	PELI1
GP5	0.0130976	RCSD1
GP5	0.0117793	RCBTB2
GP5	0.0116621	EAF2
GP5	0.0107487	VSIR
GP5	0.0103984	LRRC25
GP5	0.00991966	PHC2
GP5	0.00981893	IFNGR1
GP5	0.00961716	SPTLC2
GP5	0.00948518	CIRBP
GP5	0.00920497	AHR
GP5	0.00891263	SRGAP2
GP5	0.00886525	TNFRSF1A
GP5	0.00878896	ERICH1
GP5	0.00846163	GATAD1
GP5	0.00819431	KLF9
GP5	0.00802336	RIN2
GP5	0.00780978	ZRANB2
GP5	0.00776595	TOP1
GP5	0.00775253	OTULINL
GP5	0.00769845	SEC14L1
GP5	0.00769786	MRPS31
GP5	0.00767934	TRIM27
GP5	0.00744991	ORMDL1
GP5	0.00731819	YPEL2
GP5	0.00713564	CYBC1
GP5	0.00680565	RNF166
GP5	0.00658131	YIPF4
GP5	0.00639945	UTP6
GP5	0.00618972	COPS5
GP5	0.00608956	CLEC7A
GP5	0.0060132	TSC22D3
GP5	0.00584974	CCDC137
GP5	0.00578331	IL10RA
GP5	0.00574882	SREK1IP1
GP5	0.00574657	YAF2
GP5	0.00568258	LYL1
GP6	0.227007	HSPA6
GP6	0.0372456	RRAD
GP6	0.0222551	PHLDA2
GP6	0.0198163	CLDN1
GP6	0.0188795	EIF4E
GP6	0.016804	FILIP1L
GP6	0.0146732	ANXA1
GP6	0.0143056	ANKRD28
GP6	0.0126584	NRIP3
GP6	0.0112518	GDF15
GP6	0.0107311	NEDD9
GP6	0.0085401	GABPB1-AS1
GP6	0.00829722	DUSP5
GP6	0.00825164	TCEAL9
GP6	0.00805096	OTUD1
GP6	0.00795485	HCAR3
GP6	0.00778677	MIR22HG
GP6	0.00747536	ARG2
GP6	0.00622699	MYADM
GP6	0.00613249	MIR222HG
GP6	0.00593391	CREB5
GP6	0.00550726	GEM
GP6	0.00500453	IGSF21
GP6	0.0047241	CKS2
GP6	0.00462806	AKIRIN2
GP6	0.00459961	STK38L
GP6	0.00444205	IBSP
GP6	0.00442167	CLEC2B
GP6	0.00421682	OSER1
GP6	0.0041714	ARID5A
GP6	0.00409004	TP53BP2
GP6	0.00405303	RIPK2
GP6	0.00392041	BCL2
GP6	0.00374822	TUBB6
GP6	0.00371462	CENPW
GP6	0.00362702	PDP1
GP6	0.00356369	ZBTB43
GP6	0.00354291	PDGFA
GP6	0.00346237	BTG3
GP6	0.00336893	MACC1
GP6	0.00334324	PDE4DIP
GP6	0.00325627	MAPK6
GP6	0.00320228	ATF7IP
GP6	0.00319797	ARL4A
GP6	0.00318543	B3GNT5
GP6	0.00316567	FZD1
GP6	0.00312077	TNFRSF12A
GP6	0.00307637	EMP1
GP6	0.00307338	CD40
GP6	0.00299898	FNIP1
GP7	0.0157759	KDM5A
GP7	0.0150017	ITCH
GP7	0.0142203	TAOK1
GP7	0.0129948	ITPRIPL2
GP7	0.0125548	LNPEP
GP7	0.0119161	KPNA1
GP7	0.0116406	PTBP3
GP7	0.0116263	SHOC2
GP7	0.0115163	PANK3
GP7	0.0113509	TNKS2
GP7	0.0113316	BICD2
GP7	0.0111732	NIPBL
GP7	0.01045	KPNB1
GP7	0.0102716	WDR82
GP7	0.0102386	DPP8
GP7	0.0102013	PRR14L
GP7	0.0098648	ELK3
GP7	0.00954543	EP300
GP7	0.00951207	UHMK1
GP7	0.00916434	SLK
GP7	0.0090449	KMT2C
GP7	0.00898951	ROCK2
GP7	0.00890895	RPS6KA3
GP7	0.00889577	HUWE1
GP7	0.00887985	KAT6A
GP7	0.00874067	SENP6
GP7	0.00866291	CEP350
GP7	0.00863299	WNK1
GP7	0.00858502	CREBBP
GP7	0.00849588	EXOC5
GP7	0.00838352	CTBP2
GP7	0.00837114	API5
GP7	0.00835706	AFTPH
GP7	0.00826933	GPRIN3
GP7	0.00805456	STAG2
GP7	0.00795194	PTPN11
GP7	0.00789068	VEZF1
GP7	0.00787952	ATL3
GP7	0.00783656	TM9SF3
GP7	0.00771075	PBRM1
GP7	0.00764545	ITPRID2
GP7	0.00763335	ITSN2
GP7	0.00757584	HIPK3
GP7	0.00753924	WIPF1
GP7	0.00753302	PRKAR1A
GP7	0.00745391	LARP1
GP7	0.00744518	TRIP12
GP7	0.00742106	ARPP19
GP7	0.00740847	OSBPL8
GP7	0.00730382	IPO7
GP8	0.0781203	RNASE1
GP8	0.0363286	SELENOP
GP8	0.0347491	MRC1
GP8	0.0283136	FOLR2
GP8	0.0269482	F13A1
GP8	0.0261937	LYVE1
GP8	0.0204395	IGF1
GP8	0.0203341	IL2RA
GP8	0.0163131	LILRB5
GP8	0.01488	CCDC152
GP8	0.0136319	CXCL12
GP8	0.0123323	STAB1
GP8	0.0121553	PLTP
GP8	0.0118821	CD209
GP8	0.0112064	COLEC12
GP8	0.0111896	MAF
GP8	0.0107306	NRP1
GP8	0.00980289	CD163
GP8	0.00964226	SIGLEC1
GP8	0.00960801	CD163L1
GP8	0.00917771	CR1
GP8	0.00883679	IGFBP4
GP8	0.00870163	WLS
GP8	0.00845923	MTSS1
GP8	0.00836842	RGL1
GP8	0.00805609	PLXDC1
GP8	0.00740957	PDGFC
GP8	0.00733316	ENPP2
GP8	0.00715516	SLCO2B1
GP8	0.00704895	MPEG1
GP8	0.00703287	C2
GP8	0.00678641	SLC7A8
GP8	0.00625044	GYPC
GP8	0.00614337	MS4A4A
GP8	0.0061381	PLD3
GP8	0.00584473	WWP1
GP8	0.00569151	EGFL7
GP8	0.0056331	DAB2
GP8	0.00553005	CD93
GP8	0.00550324	FUCA1
GP8	0.00546002	IGSF21
GP8	0.00529822	MRO
GP8	0.00520705	SGMS1
GP8	0.00517413	OLFML2B
GP8	0.00513901	SDC3
GP8	0.0050438	GAL3ST4
GP8	0.00492027	CD14
GP8	0.0048846	VCAM1
GP8	0.00488055	ITSN1
GP8	0.0047786	SASH1
GP9	0.340699	CXCL3
GP9	0.189278	CXCL2
GP9	0.152487	AREG
GP9	0.0144958	MMP19
GP9	0.0105177	EREG
GP9	0.00681867	CXCL5
GP9	0.00614531	ANKRD36B
GP9	0.00604761	SELENOP
GP9	0.00573481	AC016831.5
GP9	0.00514306	AC058791.1
GP9	0.00481669	RGCC
GP9	0.00443411	PDK4
GP9	0.00395901	AC092683.1
GP9	0.00394482	GNLY
GP9	0.00390779	PHLDA1
GP9	0.00339523	KCNE1
GP9	0.00324569	EDN1
GP9	0.00273924	ICAM4
GP9	0.00266336	OTUD1
GP9	0.00262551	AVPI1
GP9	0.00257206	RYBP
GP9	0.00248158	NRARP
GP9	0.00234347	HSPA2
GP9	0.00231388	TMEM107
GP9	0.00224298	THAP2
GP9	0.00223225	CKS2
GP9	0.00213208	TNFSF9
GP9	0.00207803	FABP5
GP9	0.00207346	TLE4
GP9	0.00203927	SNCA
GP9	0.00200899	MIR3945HG
GP9	0.00196831	KLF7
GP9	0.00193097	ALDH1A1
GP9	0.00193078	CD9
GP9	0.00187258	F13A1
GP9	0.00176272	SNX24
GP9	0.00168447	CLEC4E
GP9	0.00161651	HOXA5
GP9	0.00161108	CXCR4
GP9	0.00153531	PDCL3
GP9	0.00150218	ATF7IP2
GP9	0.00148726	SLC6A8
GP9	0.0014648	NAF1
GP9	0.00145962	ARRDC4
GP9	0.00144883	ARHGAP10
GP9	0.00136143	AC009404.1
GP9	0.00134141	MMP7
GP9	0.0013104	HLA-DQA1
GP9	0.00130123	FAM43A
GP9	0.00129506	STMN1
GP11	0.0223515	MKI67
GP11	0.0218446	TOP2A
GP11	0.018614	CENPF
GP11	0.0173867	UBE2C
GP11	0.0166248	ASPM
GP11	0.0165185	CCNB1
GP11	0.0162259	HMMR
GP11	0.0139323	CDC20
GP11	0.0138855	TPX2
GP11	0.0126685	NUSAP1
GP11	0.0125833	BIRC5
GP11	0.0123963	PTTG1
GP11	0.012386	CCNB2
GP11	0.0122253	PLK1
GP11	0.0121127	CDK1
GP11	0.0120603	DLGAP5
GP11	0.0112472	GTSE1
GP11	0.0112376	CDKN3
GP11	0.0109587	CENPE
GP11	0.010751	NUF2
GP11	0.0105454	DEPDC1
GP11	0.0104736	CEP55
GP11	0.010423	NEK2
GP11	0.0102473	KIF14
GP11	0.010218	ANLN
GP11	0.0100941	NCAPG
GP11	0.00996538	CCNA2
GP11	0.00953296	PRC1
GP11	0.00945066	AURKA
GP11	0.00925355	KIF20A
GP11	0.00914546	KIF23
GP11	0.00897013	PIF1
GP11	0.00878712	MAD2L1
GP11	0.00872848	CKS1B
GP11	0.00864793	CKAP2L
GP11	0.00863635	KNL1
GP11	0.00858659	TROAP
GP11	0.00840977	NDC80
GP11	0.00829782	CENPA
GP11	0.00808955	KIF2C
GP11	0.00802399	KIF11
GP11	0.00796569	BUB1
GP11	0.00795091	CDCA8
GP11	0.00794906	AURKB
GP11	0.00786212	SGO2
GP11	0.00785294	KIF4A
GP11	0.00784109	BUB1B
GP11	0.00783187	HJURP
GP11	0.00768892	ARHGAP11A
GP11	0.00768849	CDCA3
GP12	0.0273041	HBB
GP12	0.025873	HBA2
GP12	0.0218251	HBA1
GP12	0.0179707	IGFBP5
GP12	0.0161237	MGP
GP12	0.0159868	RGS5_ENSG00000143248
GP12	0.0148156	AC009404.1
GP12	0.0144256	CALD1
GP12	0.0143097	IGFBP7
GP12	0.014138	IGLC2
GP12	0.0140082	IGFBP3
GP12	0.0134168	NDUFA4L2
GP12	0.0133095	FCER1A
GP12	0.0128208	TIMP3
GP12	0.0123687	ADIRF
GP12	0.0118735	KRT19
GP12	0.0117236	CD24
GP12	0.0116058	FABP4
GP12	0.0111887	TRH
GP12	0.0109286	CTSK
GP12	0.0107576	FABP7
GP12	0.0107136	IGLC3
GP12	0.00994232	C11orf96
GP12	0.00988052	MYL9
GP12	0.0098699	CRYAB
GP12	0.00986499	TFPI
GP12	0.00984973	AKAP12
GP12	0.00981011	TLCD2
GP12	0.00940313	FN3K
GP12	0.00915499	ZNF141
GP12	0.00914243	ZNF891
GP12	0.00913327	TPM2
GP12	0.0090063	AC124283.1
GP12	0.00888233	NNMT
GP12	0.00884812	RARRES2
GP12	0.0086497	PTGDS
GP12	0.00854356	CLU
GP12	0.00846092	LYPD3
GP12	0.00829152	CPE
GP12	0.00768172	TAGLN
GP12	0.00762272	IGKC
GP12	0.00754639	CKB
GP12	0.00737858	IL23A
GP12	0.00729198	FFAR3
GP12	0.00727154	MMP10
GP12	0.00720453	CD1C
GP12	0.00707216	CFAP97D1
GP12	0.00704462	PLCXD1
GP12	0.00643913	LY6K
GP12	0.00632971	ZNF571
GP13	0.0857761	CCL18
GP13	0.0521832	SLC40A1
GP13	0.0418185	IL1R2
GP13	0.0198144	RND3
GP13	0.0162963	CPM
GP13	0.0141902	MMP12
GP13	0.0124112	SLC48A1
GP13	0.0118085	GPR155
GP13	0.0110725	ME1
GP13	0.0107216	DPP4
GP13	0.0106534	GCLM
GP13	0.0100885	SUCNR1
GP13	0.0097677	CREBRF
GP13	0.00864552	MIS18BP1
GP13	0.00806366	LAMC1
GP13	0.00786491	CCNG2
GP13	0.0078571	SESN1
GP13	0.0075742	NQO1
GP13	0.00749036	YPEL3
GP13	0.00739766	SLC35E3
GP13	0.00680458	TDP2
GP13	0.00670149	QPRT
GP13	0.00636379	GOLGB1
GP13	0.00624125	CYBRD1
GP13	0.00592537	FCHO2
GP13	0.00590597	CCL13
GP13	0.00573588	SMIM14
GP13	0.00558072	TSPAN13
GP13	0.00556578	GAPLINC
GP13	0.00551754	RBP1
GP13	0.00549616	EDNRB
GP13	0.00540081	MXD4
GP13	0.00512161	ALOX15B
GP13	0.00504403	MDM2
GP13	0.00497112	AIDA
GP13	0.00495338	GCLC
GP13	0.00477496	ZNF609
GP13	0.00474251	N4BP2L1
GP13	0.00462584	CHPT1
GP13	0.00461204	FBXO30
GP13	0.00449868	CREBL2
GP13	0.00440958	METTL7A
GP13	0.00435973	CCPG1
GP13	0.00428725	PHF3
GP13	0.00420945	BCL2L11
GP13	0.00418218	TLR5
GP13	0.0041432	SCCPDH
GP13	0.00409858	RB1CC1
GP13	0.00409764	PCMTD1
GP13	0.00407335	TKT
GP14	0.0608456	IL1B
GP14	0.0545945	IL1A
GP14	0.0321011	MIR155HG
GP14	0.0307588	AZIN1-AS1
GP14	0.0271761	TCHH
GP14	0.0242376	TNF
GP14	0.0229693	LUCAT1
GP14	0.0206987	TNFAIP3
GP14	0.0170786	NLRP3
GP14	0.0166994	TRAF1
GP14	0.0166213	NFKBIA
GP14	0.0163616	BCL2A1
GP14	0.015564	ICAM1
GP14	0.0151544	BIRC3
GP14	0.014919	NFKBIZ
GP14	0.0148413	CYB5D1
GP14	0.0132085	ICAM4
GP14	0.0125227	TNFAIP6
GP14	0.0122135	DNAAF1
GP14	0.0114917	THAP2
GP14	0.0109121	TNFAIP2
GP14	0.0105974	ARL5B
GP14	0.010329	IL6
GP14	0.00994891	PDGFB
GP14	0.00983442	MIR3945HG
GP14	0.00978106	EHD1
GP14	0.00951169	SOD2_ENSG00000112096
GP14	0.00913348	IL23A
GP14	0.0090708	NFKB1
GP14	0.00892008	ZC3H12A
GP14	0.00890622	ICAM5
GP14	0.00874896	PDE4B
GP14	0.00841883	ABL2
GP14	0.00829859	LINC01588
GP14	0.00821464	IER3
GP14	0.00802581	KDM6B
GP14	0.00780261	TNFAIP8
GP14	0.00755001	AC016831.1
GP14	0.00719971	GPR84
GP14	0.00706887	RBBP8
GP14	0.00705548	SAV1
GP14	0.00694461	CCRL2
GP14	0.00666021	PLAUR
GP14	0.0064883	SDC4
GP14	0.00636018	MIR222HG
GP14	0.00610974	GPR132
GP14	0.00607894	LINC00346
GP14	0.00607606	PIM3
GP14	0.00606057	NFKBIE
GP14	0.00569334	IL6R-AS1
GP15	0.114943	CXCL10
GP15	0.0979697	CXCL9
GP15	0.0414633	C15orf48
GP15	0.0279513	SLAMF7
GP15	0.026833	MMP9
GP15	0.0218941	ADAMDEC1
GP15	0.0216649	CXCL11
GP15	0.018679	IL4I1
GP15	0.0158909	LGALS2
GP15	0.0152632	GBP1
GP15	0.0146239	GBP5
GP15	0.0102511	IL7R
GP15	0.00889499	MMP12
GP15	0.00879488	EBI3
GP15	0.00834511	GBP4
GP15	0.00829712	PLA2G7
GP15	0.00811288	WARS
GP15	0.00696368	PPA1
GP15	0.00689622	RGL1
GP15	0.00669758	ATF5
GP15	0.00665618	BIRC3
GP15	0.00634768	IRF1
GP15	0.00614583	CD40
GP15	0.00611671	IL18BP
GP15	0.00603686	SLAMF8
GP15	0.00583749	HIC1
GP15	0.00574587	VCAM1
GP15	0.0054723	ENPP2
GP15	0.00533517	PSTPIP2
GP15	0.00532508	ANKRD22
GP15	0.00517454	NR1H3
GP15	0.00515588	CALHM6
GP15	0.00500577	VAMP5
GP15	0.00499489	IDO1
GP15	0.00498606	HIVEP3
GP15	0.00497196	ETV3
GP15	0.00472613	ZNF141
GP15	0.00454327	MIR181A1HG
GP15	0.00439255	ATP1B1
GP15	0.0043512	CLEC10A
GP15	0.00408536	IL2RG
GP15	0.0040302	TAP1
GP15	0.0037796	CD72
GP15	0.00366898	HIVEP1
GP15	0.00364415	AC016831.5
GP15	0.00361248	RARRES3
GP15	0.00349187	TOR3A
GP15	0.00338207	CHI3L1
GP15	0.00335867	ARL5B
GP15	0.00335769	CA2
GP16	0.194877	CCL4L2
GP16	0.167824	CCL4
GP16	0.158081	CCL3L1
GP16	0.121051	CCL3
GP16	0.0310884	EGR2
GP16	0.0289021	EGR3
GP16	0.0138401	TNF
GP16	0.0112391	RCAN1
GP16	0.00876334	CCL2
GP16	0.0068247	CSF1
GP16	0.00602023	PMAIP1
GP16	0.00576461	AC114977.1
GP16	0.00562461	PLEK
GP16	0.00505372	FZD1
GP16	0.00471069	SPRY2
GP16	0.00464941	OTUD1
GP16	0.0043086	GEM
GP16	0.0039844	FFAR3
GP16	0.00392332	CCL5
GP16	0.00362915	NFKBID
GP16	0.00342889	TSC22D2
GP16	0.00332799	IRAK2
GP16	0.00291712	KMO
GP16	0.00288469	GADD45B
GP16	0.00266444	ZBTB10
GP16	0.00252292	TOR3A
GP16	0.0021784	CFAP97D1
GP16	0.00205924	HCAR3
GP16	0.00193905	MSH6
GP16	0.00190523	KIF1B
GP16	0.00188668	OXSR1
GP16	0.00184913	TFAM
GP16	0.00168214	FMN1
GP16	0.00164959	ADAM17
GP16	0.00164634	CPEB4
GP16	0.00154273	HAUS1
GP16	0.00153655	ELMO1
GP16	0.00148493	PCNT
GP16	0.00142718	DCUN1D5
GP16	0.00140814	NRBF2
GP16	0.00139249	HIVEP1
GP16	0.00136084	F3
GP16	0.00134916	CCDC91
GP16	0.00134569	MAPKAPK2
GP16	0.00131993	RDH10
GP16	0.00127215	CREB3L2
GP16	0.00121978	RIOK1
GP16	0.00120517	SMAD5
GP16	0.00120318	CH25H
GP16	0.00120016	SMAD7
GP17	0.0621606	BAG3
GP17	0.0507257	HSPA1A
GP17	0.0503061	DNAJA4
GP17	0.0484004	HSPA1B
GP17	0.0455111	DNAJB1
GP17	0.0439762	ZFAND2A
GP17	0.0424118	HSPH1
GP17	0.0331538	HSPB1
GP17	0.0285648	HSP90AA1
GP17	0.0260662	HSPD1
GP17	0.0242141	DNAJB4
GP17	0.0229806	IER5
GP17	0.0187584	ANKRD37
GP17	0.0184683	HSPE1
GP17	0.0166047	SERPINH1
GP17	0.0155567	SLC5A3
GP17	0.0123732	CHORDC1
GP17	0.0123579	DNAJA1
GP17	0.0118889	FKBP4
GP17	0.0118693	HSP90AB1
GP17	0.0109217	TSPYL2
GP17	0.0107705	DEDD2
GP17	0.0104658	AHSA1
GP17	0.0100364	AC108134.2
GP17	0.0098622	TENT5A
GP17	0.00933753	UBB
GP17	0.00882904	MRPL18
GP17	0.00862517	NKRF
GP17	0.00853071	HSPA8
GP17	0.00824804	UBC
GP17	0.0080498	STIP1
GP17	0.00762193	MRPS6
GP17	0.00754663	AP000911.1
GP17	0.00703705	DNAJB6
GP17	0.00700041	CLIC2
GP17	0.00683372	LRIF1
GP17	0.00663052	DOK2
GP17	0.00638511	CACYBP
GP17	0.00635338	USPL1
GP17	0.00578317	TCP1
GP17	0.00569803	ALAS1
GP17	0.00542977	CGAS
GP17	0.00511718	TNFSF14
GP17	0.0051137	JUN
GP17	0.00481938	TWISTNB
GP17	0.00457236	PHYH
GP17	0.00453479	NUDC
GP17	0.00435617	WDR61
GP17	0.00433992	RYBP
GP17	0.00426562	AC016773.1
GP18	0.0610856	ACTG1
GP18	0.0434762	ACTB
GP18	0.0343345	TUBA1A
GP18	0.0240051	TUBA1B
GP18	0.0198817	COTL1
GP18	0.0197209	GSN
GP18	0.0179795	TUBB
GP18	0.0157023	ARHGDIB
GP18	0.0147215	PFN1
GP18	0.0131692	UCP2
GP18	0.0128804	ARPC4
GP18	0.0126664	FKBP1A
GP18	0.0123016	DBNL
GP18	0.0117292	CAPZB
GP18	0.0113098	CFL1
GP18	0.0110913	TPM4
GP18	0.0109659	PRKAG1
GP18	0.0101465	RSU1
GP18	0.00970153	PEA15
GP18	0.00966405	CALM3
GP18	0.00963198	IDH2
GP18	0.00952608	CAP1
GP18	0.00950734	ARHGDIA
GP18	0.00941552	ARPC1B
GP18	0.00924768	RHOA
GP18	0.00887958	SPI1
GP18	0.0088554	WDR1
GP18	0.00839617	ACTR3
GP18	0.00836462	CNDP2
GP18	0.00812716	LAPTM5
GP18	0.00799346	ARPC2
GP18	0.00772028	TPM3
GP18	0.00770998	TPMT
GP18	0.00752513	RAC1
GP18	0.00750213	GNAI2
GP18	0.00745143	RAB5C
GP18	0.00744042	TADA3
GP18	0.0073767	TXN2
GP18	0.00732234	NAGA
GP18	0.00732009	TAPBP
GP18	0.007313	COPZ1
GP18	0.00726671	SNX17
GP18	0.00716992	PPP1CA
GP18	0.00683802	APH1A
GP18	0.00670984	POLR2E
GP18	0.00661712	LCP1
GP18	0.00651713	TMC6
GP18	0.00629875	PTPN18
GP18	0.00626114	MAPKAPK3
GP18	0.00621481	FERMT3
GP19	0.0475062	FCGBP
GP19	0.0306301	CX3CR1
GP19	0.022032	SCIN
GP19	0.0187357	OLFML3
GP19	0.0172468	PLD4
GP19	0.0159665	HAMP
GP19	0.0153553	KCNQ3
GP19	0.0139351	IL1RN
GP19	0.0134417	C3
GP19	0.0131	RGS16
GP19	0.0103628	PADI2
GP19	0.0102982	CLDN1
GP19	0.00975706	BIN1
GP19	0.00968303	LINC01480
GP19	0.00931261	HPGDS
GP19	0.00897531	LPAR5
GP19	0.00890708	MTUS1
GP19	0.00880771	INHBA
GP19	0.00806967	EPB41L2
GP19	0.00796383	P2RY13
GP19	0.00784037	BHLHE41
GP19	0.00781024	ANKRD36B
GP19	0.00765033	PDGFB
GP19	0.0075405	CCND1
GP19	0.00745226	SRGAP3
GP19	0.00721799	PALD1
GP19	0.00712966	LPL
GP19	0.0067282	NFATC2
GP19	0.00668625	TLR7
GP19	0.00655563	AC092683.1
GP19	0.0065556	NRARP
GP19	0.00653253	PLAC8
GP19	0.00644443	IGF1
GP19	0.0064363	MACC1
GP19	0.00631449	PDGFA
GP19	0.00597206	SPATA6
GP19	0.00594874	S100B
GP19	0.0059156	ST6GAL1
GP19	0.00590011	SRGAP1
GP19	0.00586737	HTRA1
GP19	0.00572151	USP53
GP19	0.00565786	SERPINF1
GP19	0.00557299	SUSD3
GP19	0.00548403	LTC4S
GP19	0.00523749	AXL
GP19	0.00523708	EBI3
GP19	0.00521796	TBC1D4
GP19	0.00521288	MRC2
GP19	0.00508524	CCR7
GP19	0.00500547	MEF2A
GP20	0.135615	APOC1
GP20	0.111155	APOE
GP20	0.0182405	NUPR1
GP20	0.0163283	CYP27A1
GP20	0.0162986	ALDH1A1
GP20	0.0161723	HAMP
GP20	0.0140914	TPSAB1
GP20	0.0133164	GLDN
GP20	0.0129981	MMP2
GP20	0.0127135	SLC2A5
GP20	0.0118069	A2M
GP20	0.0111327	CADM1
GP20	0.00958906	TPSB2
GP20	0.00925569	WNT5A
GP20	0.00919138	SMPDL3A
GP20	0.00892682	SDC3
GP20	0.00890797	TREM2
GP20	0.00820784	SCIN
GP20	0.00812157	ABCA1
GP20	0.00761661	SCD
GP20	0.00754775	MDK
GP20	0.0069788	NBL1
GP20	0.00645529	SLC1A3
GP20	0.00588214	CEBPA
GP20	0.0057786	EPHX1
GP20	0.0057528	PCOLCE2
GP20	0.00566748	SORL1
GP20	0.00549996	PSAP
GP20	0.0054795	PLTP
GP20	0.00494342	FAM20C
GP20	0.00474198	ACP2
GP20	0.00470138	ANOS1
GP20	0.00465343	ITGAV
GP20	0.0046113	MCRIP2
GP20	0.00449669	ATM
GP20	0.00448194	NR1H3
GP20	0.00447613	CXADR
GP20	0.00426943	TNS3
GP20	0.00426416	STEAP3
GP20	0.00421895	MARCKS
GP20	0.00398905	MMP7
GP20	0.00394308	DHRS3
GP20	0.00385931	RASA1
GP20	0.0037875	KCNMA1
GP20	0.00377081	TPCN1
GP20	0.00374471	HEXA
GP20	0.00366981	MMD
GP20	0.00362517	ST6GALNAC4
GP20	0.00351953	ABR
GP20	0.00348791	PDE4DIP
GP21	0.126911	EREG
GP21	0.0588889	FN1
GP21	0.0346033	AC020656.1
GP21	0.0304225	LYZ
GP21	0.0193762	VCAN
GP21	0.017764	PLAC8
GP21	0.0168565	CLEC12A
GP21	0.0165343	LSP1
GP21	0.0137348	PTX3
GP21	0.0121594	LGALS2
GP21	0.0120916	CD52
GP21	0.011976	JAML
GP21	0.0110613	S100A4
GP21	0.0107316	GAPT
GP21	0.008094	FBP1
GP21	0.00790306	GCHFR
GP21	0.00750801	CLEC10A
GP21	0.00725572	RGS18
GP21	0.00672164	CD300E
GP21	0.00593433	TNFAIP6
GP21	0.00587381	CSTA
GP21	0.0057622	SPN
GP21	0.00558282	BCL11A
GP21	0.00556267	TWISTNB
GP21	0.00550698	LTA4H
GP21	0.00539512	CD48
GP21	0.00519561	SNAI1
GP21	0.00512215	RETN
GP21	0.00474622	NCF2
GP21	0.004707	S100A6
GP21	0.00470396	MNDA
GP21	0.00459546	ALDH2
GP21	0.00457549	JMY
GP21	0.00436889	OLR1
GP21	0.00416893	VIM
GP21	0.00416021	FCER1A
GP21	0.00413072	RNASE2
GP21	0.00411982	PADI2
GP21	0.00388686	CD1C
GP21	0.00376252	CYTIP
GP21	0.00372855	AZI2
GP21	0.00370881	FGR
GP21	0.00369899	TET2
GP21	0.00363778	LRRK2
GP21	0.00358305	CPVL
GP21	0.00349597	ANXA6
GP21	0.00344406	S100A10
GP21	0.00332167	CLEC11A
GP21	0.00327705	SAMHD1
GP21	0.00326858	SLC25A37
GP22	0.0273977	HLA-DQA1
GP22	0.0226769	HLA-DQB1
GP22	0.0199027	VMO1
GP22	0.0197813	HLA-DRB1
GP22	0.0197329	HLA-DQA2
GP22	0.0192215	HLA-DPA1
GP22	0.0185418	CFD
GP22	0.0185145	HLA-DPB1
GP22	0.0177318	HLA-DRA
GP22	0.0175668	HLA-DRB5
GP22	0.0145544	CD74
GP22	0.0123621	FCGR3A
GP22	0.0117664	HLA-DQB2
GP22	0.0116714	AOAH
GP22	0.0113663	HLA-DMA
GP22	0.0112755	HLA-DOA
GP22	0.0109534	CST3
GP22	0.0104465	FCGR2B
GP22	0.0101422	C1QC
GP22	0.00979102	C1QB
GP22	0.0097811	TMEM176B
GP22	0.00971155	FGL2
GP22	0.00960437	CPVL
GP22	0.00946644	FCGR1B
GP22	0.00936853	HLA-A
GP22	0.00927718	HLA-DMB
GP22	0.00922571	ITM2B
GP22	0.00917792	FCGR2A
GP22	0.00905892	C1QA
GP22	0.00883808	PILRA
GP22	0.00869073	FCGR1A
GP22	0.00815561	HLA-B
GP22	0.00801478	CXCL16
GP22	0.00781898	TSPAN33
GP22	0.00747653	CD302
GP22	0.00744541	TMEM176A
GP22	0.0074129	HLA-C
GP22	0.00731457	SERPINA1
GP22	0.00729773	CYBA
GP22	0.00703901	CD37
GP22	0.00702558	CTSH
GP22	0.00673246	HLA-E
GP22	0.0065148	HGF
GP22	0.00635781	CD9
GP22	0.00628679	FCER1G
GP22	0.00623571	RNASE6
GP22	0.00613152	LY86
GP22	0.00606924	B2M
GP22	0.00604458	TYROBP
GP22	0.00567902	ADAM28
GP23	0.0896142	IL1RN
GP23	0.0420564	CXCL5
GP23	0.0369448	INHBA
GP23	0.0313942	PPBP
GP23	0.0223928	MARCO
GP23	0.0207876	SERPINB2
GP23	0.0181174	CCL7
GP23	0.0177025	SLC7A11
GP23	0.0173598	FCN1
GP23	0.0172424	VCAN
GP23	0.0159562	CLEC4E
GP23	0.0153512	TIMP1
GP23	0.0153411	MCEMP1
GP23	0.0140693	TNFSF14
GP23	0.0130182	CYP1B1
GP23	0.0119938	NT5E
GP23	0.0113676	AQP9
GP23	0.0105863	DHRS9
GP23	0.00988614	TNFSF15
GP23	0.00981703	SDC2
GP23	0.00917658	AC245128.3
GP23	0.00914779	CCL23
GP23	0.00872519	FBP1
GP23	0.00852701	FLT1
GP23	0.00813804	LPL
GP23	0.00810154	SLAMF9
GP23	0.00747849	PID1
GP23	0.00742258	CD36
GP23	0.00716539	CST6
GP23	0.00711028	PLPP3
GP23	0.00703549	CYP27A1
GP23	0.00647515	IL3RA
GP23	0.00643568	HBEGF
GP23	0.00633507	PCOLCE2
GP23	0.00629227	DUSP5
GP23	0.00628862	RETN
GP23	0.00594403	DCSTAMP
GP23	0.005909	CKAP4
GP23	0.00575262	PHLDA1
GP23	0.00557907	CD300E
GP23	0.00527382	SEMA3C
GP23	0.00522975	ARRDC4
GP23	0.0051714	IGFBP2
GP23	0.00513807	TGM2
GP23	0.00504119	MRC1
GP23	0.00498227	CCDC71L
GP23	0.0048101	HCST
GP23	0.0045711	TMEM158
GP23	0.0044923	DUSP6
GP23	0.00446509	MAP3K20
GP24	0.259096	CCL20
GP24	0.192664	G0S2
GP24	0.00646383	VASH1
GP24	0.00638737	IL6
GP24	0.00582723	S100B
GP24	0.00554175	CKLF
GP24	0.0054673	PLEK2
GP24	0.00530366	COL4A2-AS2
GP24	0.00528194	SLC43A3
GP24	0.0048347	FNDC3B
GP24	0.00481658	ADAM8
GP24	0.00452359	ALOX5AP
GP24	0.00452023	CORO1A
GP24	0.00413309	PMP22
GP24	0.00412363	SOX4
GP24	0.00398703	ERRFI1
GP24	0.00396785	SELPLG
GP24	0.00395083	GCHFR
GP24	0.00393687	CD93
GP24	0.00392707	TANC2
GP24	0.00377983	TGM2
GP24	0.0037232	APOBR
GP24	0.00370139	BASP1
GP24	0.00365092	SESN2
GP24	0.00354872	GAPLINC
GP24	0.00353355	NMB
GP24	0.0035121	SLC16A3
GP24	0.00336145	YWHAH
GP24	0.00334834	IL17RA
GP24	0.00334696	LAT2
GP24	0.00328861	ITPR1
GP24	0.00318866	SSH1
GP24	0.00311082	FGR
GP24	0.00306319	ORAI2
GP24	0.00304963	FSCN1
GP24	0.00304171	ABI3
GP24	0.00298732	CACNA2D4
GP24	0.0027245	PDLIM7
GP24	0.0026423	NCOR2
GP24	0.00259434	ITPRIP
GP24	0.00257755	IRAK3
GP24	0.00255929	HK3
GP24	0.00245354	ST14
GP24	0.0024204	ARID5A
GP24	0.00234819	C4orf48
GP24	0.0023081	LTC4S
GP24	0.00229515	GPR84
GP24	0.0022909	MMP14
GP24	0.00226925	GAL3ST4
GP24	0.00226087	PTGS1
GP25	0.0693136	MT-ND6
GP25	0.0634161	MT-ND3
GP25	0.0628138	MT-ND1
GP25	0.0609172	MT-ATP6
GP25	0.0590832	MT-CYB
GP25	0.0581931	MT-CO1
GP25	0.058018	MT-ND5
GP25	0.0567895	MT-ND2
GP25	0.0565954	MT-CO3
GP25	0.0562169	MT-ATP8
GP25	0.0556205	MTRNR2L8
GP25	0.0545371	MT-ND4
GP25	0.0537849	MT-CO2
GP25	0.0518428	MTRNR2L12
GP25	0.0460698	MT-ND4L
GP25	0.00626335	HIST1H2BG
GP25	0.00605445	PHLDB1
GP25	0.00548305	LENG8
GP25	0.00452557	AL031777.3
GP25	0.00422552	NAA25
GP25	0.00339317	KCNE1
GP25	0.00301381	ERAP2
GP25	0.0029688	PBX3
GP25	0.00295931	SORD
GP25	0.00262006	EBP
GP25	0.00241717	ZC3H18
GP25	0.0022921	HRAS
GP25	0.00214556	TOR1AIP2
GP25	0.00208297	DNM1L
GP25	0.00186853	NELFCD
GP25	0.00185543	C20orf27
GP25	0.00184726	UBAP2
GP25	0.00182247	FNDC3A
GP25	0.00177585	NCBP1
GP25	0.00173174	USP22
GP25	0.00172807	RBM23
GP25	0.00172703	GLYR1
GP25	0.00172538	MARCH6
GP25	0.00171187	BIRC6
GP25	0.00162157	SMARCA4
GP25	0.00157455	NEMF
GP25	0.00155745	UROD
GP25	0.00146405	CUEDC2
GP25	0.00145445	GGCX
GP25	0.00143824	WDR61
GP25	0.00143411	EIF3J
GP25	0.00142881	LPGAT1
GP25	0.00131846	RC3H1
GP25	0.00130504	GPBP1L1
GP25	0.0012233	TCF4
GP26	0.0380824	HSPA5
GP26	0.032617	SDF2L1
GP26	0.0264383	MANF
GP26	0.0194217	HYOU1
GP26	0.0169285	HSP90B1
GP26	0.0154625	DNAJB11
GP26	0.0137299	CRELD2
GP26	0.0137248	PDIA4
GP26	0.0131544	CALR
GP26	0.0104217	PDIA6
GP26	0.00975008	NME1
GP26	0.00923319	NOP16
GP26	0.00850019	PPIB
GP26	0.00824883	SRM
GP26	0.00820537	MYDGF
GP26	0.00806087	PDIA3
GP26	0.00788659	ISOC2
GP26	0.00747183	SEC11C
GP26	0.00735577	DDX21
GP26	0.00712029	MRTO4
GP26	0.00704172	SRPRB
GP26	0.00701964	SURF6
GP26	0.00670977	PNO1
GP26	0.00669455	GPATCH4
GP26	0.00660055	FKBP2
GP26	0.00639063	GNL3
GP26	0.00633631	RRS1
GP26	0.00629833	DNAJC3
GP26	0.00627794	MLEC
GP26	0.0062648	CDK2AP2
GP26	0.00608807	ZNF593
GP26	0.00607858	NIFK
GP26	0.0060626	OSTC
GP26	0.00598394	PDCD11
GP26	0.00596347	DNAJB9
GP26	0.00595862	CALU
GP26	0.00595755	BOP1
GP26	0.00572415	GRWD1
GP26	0.00569046	PUM3
GP26	0.00567067	TOMM40
GP26	0.00564392	LTV1
GP26	0.00562116	MPHOSPH10
GP26	0.00543459	WDR12
GP26	0.00539729	PRMT1
GP26	0.00525471	SSSCA1
GP26	0.00510529	TMED9
GP26	0.00504462	SPCS3
GP26	0.00499628	EBNA1BP2
GP26	0.0049482	MRPL24
GP26	0.00489402	NHP2
GP27	0.120915	S100A8
GP27	0.108076	IBSP
GP27	0.0925767	CH25H
GP27	0.0703415	S100A9
GP27	0.0326488	MARCO
GP27	0.0263902	HAMP
GP27	0.0262799	AREG
GP27	0.0109941	OLR1
GP27	0.00937069	RETN
GP27	0.00907448	APOC2
GP27	0.00887786	OSM
GP27	0.00814827	SLC11A1
GP27	0.00770477	RNASE2
GP27	0.00698701	FCN1
GP27	0.00666467	SMIM25
GP27	0.00643853	GCHFR
GP27	0.00595268	AL133259.1
GP27	0.00519009	CD55
GP27	0.00481948	TSPAN13
GP27	0.00479726	CHIT1
GP27	0.00463052	CYP19A1
GP27	0.00451524	ZNF141
GP27	0.0044567	BCL2A1
GP27	0.00444812	CES1
GP27	0.00438581	CFD
GP27	0.00430472	CTSL
GP27	0.00428163	FCGR1B
GP27	0.00423304	FPR1
GP27	0.004137	RAB42
GP27	0.00389591	VSIG4
GP27	0.0038777	SLC2A5
GP27	0.00376231	SLC25A37
GP27	0.00368697	TFDP2
GP27	0.00349664	TCOF1
GP27	0.00342287	PYGL
GP27	0.00341038	PLAUR
GP27	0.0033708	DNAAF1
GP27	0.00328189	IFIT2
GP27	0.00324073	EDNRB
GP27	0.0031644	CXADR
GP27	0.00316097	PDPN
GP27	0.0031067	SMCO4
GP27	0.0029845	CDKN1A
GP27	0.00296791	TMIGD3
GP27	0.00296396	LINC01094
GP27	0.00286652	OXSR1
GP27	0.00282984	CHSY1
GP27	0.00282837	POU2F2
GP27	0.00277842	RAB27A
GP27	0.00275444	C5AR1
GP28	0.0521351	CCL8
GP28	0.0405751	AL136987.1
GP28	0.0358101	AC245014.3
GP28	0.0322393	Z93241.1
GP28	0.0321454	AC091271.1
GP28	0.0297616	AC007952.4
GP28	0.0294471	AL360012.1
GP28	0.0236059	AC103591.3
GP28	0.0233149	AC092803.2
GP28	0.0228355	PTCH2
GP28	0.0194376	C12orf57
GP28	0.0192881	AL021155.2
GP28	0.0175018	TMEM107
GP28	0.0173361	ATP2B1-AS1
GP28	0.0166196	AC025164.1
GP28	0.0160106	CXCL10
GP28	0.0158704	AC073352.2
GP28	0.0150173	ILF3-DT
GP28	0.0143118	AC084871.1
GP28	0.0141216	Z93930.2
GP28	0.014057	AL118558.3
GP28	0.0132309	AC114977.1
GP28	0.0128403	KMT2E-AS1
GP28	0.010801	AC004817.3
GP28	0.0104981	AC020916.1
GP28	0.010301	AC007613.1
GP28	0.00976825	PRMT9
GP28	0.00947618	WDR74
GP28	0.0087952	IL10
GP28	0.008785	AL118516.1
GP28	0.00877974	CD36
GP28	0.00869529	TXNIP
GP28	0.00792551	AC023157.3
GP28	0.00788487	AC004687.1
GP28	0.00775374	MZF1-AS1
GP28	0.00772157	ZEB2-AS1
GP28	0.00770025	NSUN6
GP28	0.00766552	AL355075.4
GP28	0.00734954	AC016831.1
GP28	0.00722009	CHMP1B
GP28	0.00624941	NAF1
GP28	0.00619493	AC144652.1
GP28	0.00596609	AL627171.1
GP28	0.00593186	PTX3
GP28	0.00545131	ARL4D
GP28	0.00513662	VMP1
GP28	0.00501992	BORCS5
GP28	0.00454174	CD300LB
GP28	0.00444969	PHACTR1
GP28	0.00426226	IL1R2
GP29	0.159565	MT1G
GP29	0.121041	MT2A
GP29	0.113828	MT1H
GP29	0.0919324	MT1E
GP29	0.0915038	MT1X
GP29	0.0505867	MT1M
GP29	0.0369237	MT1F
GP29	0.00774681	NMB
GP29	0.00715418	H1F0
GP29	0.00666183	SLC30A1
GP29	0.00526257	HOXA5
GP29	0.00467036	BEST1
GP29	0.00449931	GLUL
GP29	0.0041608	HIST1H1C
GP29	0.00355362	CYLD
GP29	0.00339663	PFDN4
GP29	0.00320569	MAPK1IP1L
GP29	0.00308687	PTAFR
GP29	0.00307823	RNF135
GP29	0.00304679	PLEKHO1
GP29	0.00303721	BROX
GP29	0.00295421	GALM
GP29	0.00292178	ASCC3
GP29	0.00279621	H1FX
GP29	0.00269489	PPP6R1
GP29	0.00267299	CAND1
GP29	0.0024853	NUDT21
GP29	0.00246808	DYRK1A
GP29	0.0024452	PPTC7
GP29	0.0024132	MTX1
GP29	0.00238161	UBASH3B
GP29	0.00235226	ZNF787
GP29	0.00235222	ZNF148
GP29	0.00234745	CTDSP2
GP29	0.00226661	PCM1
GP29	0.00225076	MEF2D
GP29	0.00224109	ARRDC3
GP29	0.00218079	CCDC186
GP29	0.00215333	DGUOK
GP29	0.00214138	MFF
GP29	0.00212792	NPEPPS
GP29	0.00212311	AIMP1
GP29	0.00208386	WASHC4
GP29	0.00205561	RBM14
GP29	0.00205392	PRDM2
GP29	0.0020538	NUP107
GP29	0.0020394	COMMD9
GP29	0.00202271	CLIP4
GP29	0.00201082	OXR1
GP29	0.0020074	PMF1
GP30	0.161268	NEAT1
GP30	0.0469705	MALAT1
GP30	0.0177208	AC058791.1
GP30	0.0174048	POLR2J3_ENSG00000285437
GP30	0.0153166	FTX
GP30	0.0145076	AC016831.7
GP30	0.0127113	MUC20-OT1
GP30	0.0118941	BRAF
GP30	0.0114051	LINC00513
GP30	0.0108625	PRKAG2
GP30	0.0105213	NKTR
GP30	0.0104546	N4BP2L2
GP30	0.010426	AC016831.5
GP30	0.010176	PSMA3-AS1
GP30	0.0100129	NABP1
GP30	0.00978272	GPATCH2L
GP30	0.00961687	KANSL1
GP30	0.00947614	RALGAPA1
GP30	0.00926613	PNISR
GP30	0.00909441	RBM5
GP30	0.00896459	ARGLU1
GP30	0.00891848	PAXBP1
GP30	0.00864107	ARID1B
GP30	0.00849187	WSB1
GP30	0.00832773	ASH1L
GP30	0.00812671	SMG1
GP30	0.00786969	ANKRD11
GP30	0.00772991	SPAG9
GP30	0.00729612	AC245297.3
GP30	0.00692767	FNBP4
GP30	0.00687771	NPIPB5
GP30	0.00665135	MDM4
GP30	0.00650817	SUGP2
GP30	0.00648003	AHI1
GP30	0.0064545	AGO3
GP30	0.00636416	NUMB
GP30	0.00628696	ANKRD36C
GP30	0.00624737	NFAT5
GP30	0.00607876	USP15
GP30	0.00606364	RBM6
GP30	0.00597972	ZFYVE16
GP30	0.00595434	CHD2
GP30	0.00591829	CENPC
GP30	0.00590537	ZNF431
GP30	0.00590302	BTAF1
GP30	0.00589373	ANKLE2
GP30	0.00589306	PNN
GP30	0.00589077	SREK1
GP30	0.00586277	XIST
GP30	0.00578855	ATP9B
GP31	0.189275	SPP1
GP31	0.0646646	CCL2
GP31	0.0558822	CCL8
GP31	0.0324992	CLEC5A
GP31	0.0270105	RGCC
GP31	0.0225488	SLC16A10
GP31	0.0160953	FABP5
GP31	0.0146687	SERPINE1
GP31	0.0142509	HTRA1
GP31	0.012528	GLDN
GP31	0.0122219	PADI2
GP31	0.0121955	ALOX5AP
GP31	0.00925468	RAB7B
GP31	0.00916103	TREM1
GP31	0.00794241	CD109
GP31	0.00791133	LPL
GP31	0.00714435	CHI3L1
GP31	0.00713879	PDPN
GP31	0.00685885	SLC11A1
GP31	0.00659078	FN1
GP31	0.00643699	GOLIM4
GP31	0.00603072	B3GNT5
GP31	0.00587721	USP53
GP31	0.00583234	ARID5B
GP31	0.00578998	MSR1
GP31	0.00569661	TREM2
GP31	0.00559252	SIPA1L1
GP31	0.00495586	KBTBD8
GP31	0.00466641	ANKH
GP31	0.00450581	RND3
GP31	0.00437339	ALCAM
GP31	0.00414414	IL1RAP
GP31	0.0041254	ST3GAL6
GP31	0.00404846	CXorf21
GP31	0.00403858	CYTOR
GP31	0.00401968	LHFPL2
GP31	0.0038787	PHLDA1
GP31	0.00382904	GK
GP31	0.00366704	EDN1
GP31	0.00363495	RASGRP3
GP31	0.00358573	SLC16A3
GP31	0.00357331	CD9
GP31	0.00356537	ABI2
GP31	0.00354931	TNFRSF12A
GP31	0.00352623	TNFAIP8L3
GP31	0.0034292	BCAT1
GP31	0.00340989	SDC2
GP31	0.0033681	COLEC12
GP31	0.00320641	APOC2
GP31	0.00314071	LINC01094
GP32	0.0209946	HELLS
GP32	0.0185838	TYMS
GP32	0.0175511	CLSPN
GP32	0.0169153	FAM111B
GP32	0.0163407	MCM6
GP32	0.0159567	PCNA
GP32	0.0156216	MCM3
GP32	0.0152997	HIST1H4C
GP32	0.0148748	GINS2
GP32	0.0133641	MCM7
GP32	0.0132745	MCM4
GP32	0.0131782	WDR76
GP32	0.0126969	CCNE2
GP32	0.0126014	RRM2
GP32	0.0123506	MCM2
GP32	0.0123428	MCM5
GP32	0.011873	DTL
GP32	0.0117599	CDT1
GP32	0.0115363	TK1
GP32	0.0114991	ESCO2
GP32	0.0112012	MYBL2
GP32	0.0111111	BRCA1
GP32	0.0108916	RAD51AP1
GP32	0.0103274	FEN1
GP32	0.0103049	UHRF1
GP32	0.00993023	MCM10
GP32	0.00984761	TCF19
GP32	0.0097943	ATAD2
GP32	0.00967058	ASF1B
GP32	0.00956701	DHFR
GP32	0.00918675	PKMYT1
GP32	0.00904898	RFC4
GP32	0.00889504	CENPU
GP32	0.00871114	CENPK
GP32	0.00860882	ORC6
GP32	0.00846354	HIST1H1D
GP32	0.00838155	RRM1
GP32	0.008303	CHAF1A
GP32	0.00808243	ATAD5
GP32	0.00792542	PCLAF
GP32	0.00786342	FANCI
GP32	0.00769898	GMNN
GP32	0.00768939	MMS22L
GP32	0.00765198	LIG1
GP32	0.00762848	TMEM106C
GP32	0.00739335	DUT
GP32	0.00724838	CHEK1
GP32	0.00715837	HIST1H1B
GP32	0.00715088	CDCA7L
GP32	0.00705314	RFC3
GP33	0.270699	HES1
GP33	0.185981	IFI27
GP33	0.0483113	TCHH
GP33	0.0340214	NUPR1
GP33	0.0225839	ZNF331
GP33	0.0171026	HES4
GP33	0.0124752	CFD
GP33	0.0114674	ILF3-DT
GP33	0.0110341	TFDP2
GP33	0.0102124	SELENOP
GP33	0.00868177	ID3
GP33	0.00715325	ZNF141
GP33	0.0063946	RGS16
GP33	0.00603399	KCNQ1OT1
GP33	0.00551396	VCAM1
GP33	0.00544933	GADD45B
GP33	0.00543258	MALAT1
GP33	0.00522824	APOC2
GP33	0.00466792	SQLE
GP33	0.00456589	CHIT1
GP33	0.00429193	TNS1
GP33	0.00423809	PMP22
GP33	0.00423132	TXNIP
GP33	0.00410313	PCNX4
GP33	0.00403061	HPSE
GP33	0.00400597	MAP3K20
GP33	0.00389656	ALDH1A1
GP33	0.00356523	SCD
GP33	0.00332018	NXT1
GP33	0.00326339	SERPINF1
GP33	0.00322386	LGALS3BP
GP33	0.00319173	IFRD1
GP33	0.0031831	IRF2BPL
GP33	0.00316097	CCDC152
GP33	0.00311321	SERPINE1
GP33	0.00310202	CKS1B
GP33	0.00309512	SASH1
GP33	0.00309013	IDI1
GP33	0.00308318	JUN
GP33	0.00296775	ANGPTL4
GP33	0.00293554	FAM210A
GP33	0.00291174	DHRS9
GP33	0.00260368	TWISTNB
GP33	0.00241563	FOXK2
GP33	0.00238056	CISD3
GP33	0.00236915	WDR45B
GP33	0.00231185	FN3K
GP33	0.00217024	PHLDB1
GP33	0.00216511	FUCA1
GP33	0.00203788	TMIGD3
GP34	0.00744236	RPS27L
GP34	0.00632266	TIMM8B
GP34	0.00571183	NDUFB3
GP34	0.00562359	S100A11
GP34	0.00547992	COX5B
GP34	0.00541942	TXNDC17
GP34	0.00534055	ATP5MC1
GP34	0.00525854	NDUFA6
GP34	0.0052195	NDUFB2
GP34	0.00518937	ATP5MF
GP34	0.00515836	MRPL40
GP34	0.00513071	NDUFS6
GP34	0.00511933	PSMB3
GP34	0.00505024	TOMM5
GP34	0.00501856	PRDX1
GP34	0.0049238	UQCR10
GP34	0.00490787	PSMA3
GP34	0.00486561	NDUFA8
GP34	0.00484293	SLIRP
GP34	0.00484186	NDUFA4
GP34	0.00479876	SMIM4
GP34	0.00479723	ATP5MC3
GP34	0.00475815	NDUFB7
GP34	0.00473276	GTF2H5
GP34	0.00467505	NDUFC1
GP34	0.00466664	NDUFB6
GP34	0.00463396	COX7A2
GP34	0.00462899	ELOB
GP34	0.00450885	COX6C
GP34	0.00450239	LSM7
GP34	0.00449468	ANAPC11
GP34	0.00448088	PSMA7
GP34	0.00447057	POLR2L
GP34	0.0044032	NDUFB1
GP34	0.00439637	NDUFC2
GP34	0.00438644	TRAPPC1
GP34	0.00438631	LAMTOR2
GP34	0.00438364	ATP5ME
GP34	0.00435626	ROMO1
GP34	0.00434591	TMSB4X
GP34	0.00433283	COX14
GP34	0.00431197	GTF3C6
GP34	0.00429895	ZNHIT1
GP34	0.004296	MRPS18C
GP34	0.0042872	NDUFAF8
GP34	0.00427152	TMSB10
GP34	0.00426615	UBL5
GP34	0.00425004	NDUFA2
GP34	0.00422298	DPM3
GP34	0.00421616	HINT1
GP35	0.028112	HK2
GP35	0.0251647	BNIP3
GP35	0.0249531	SLC2A1
GP35	0.0247563	EGLN3
GP35	0.0233206	ANGPTL4
GP35	0.0227573	NCF1
GP35	0.0221734	ENO2
GP35	0.0195709	SLC6A8
GP35	0.0177379	ZNF395
GP35	0.0171821	SULF2
GP35	0.0166367	AK4
GP35	0.0164639	MT3
GP35	0.0162028	CA2
GP35	0.0155261	MIF
GP35	0.013616	MXI1
GP35	0.0127847	ERO1A
GP35	0.012149	GBE1
GP35	0.0116994	LDHA
GP35	0.011635	RNASET2
GP35	0.0116085	P4HA1
GP35	0.0114789	DPP4
GP35	0.0108774	RAI14
GP35	0.010814	PFKP
GP35	0.0108068	FAM162A
GP35	0.0106538	PLOD2
GP35	0.0105495	GAPDH
GP35	0.0105221	ENO1
GP35	0.0100746	FAM13A
GP35	0.00988399	NDRG1
GP35	0.00983237	TPI1
GP35	0.00946675	PGK1
GP35	0.0090793	GPI
GP35	0.00902182	BNIP3L
GP35	0.00901812	PKM
GP35	0.00884322	PGAM1
GP35	0.00875009	RALA
GP35	0.00853013	EIF4EBP1
GP35	0.00843187	ZNF292
GP35	0.0081459	C4orf3
GP35	0.00802289	SLAMF9
GP35	0.00798036	EGLN1
GP35	0.00789615	PDK1
GP35	0.00769123	CD300A
GP35	0.00768106	DDX41
GP35	0.00750398	HIF1A-AS2
GP35	0.0074855	ALDOA
GP35	0.00677121	FLNB
GP35	0.00643236	SNTB1
GP35	0.00639421	SEMA3C
GP35	0.00633495	PTTG1IP
GP36	0.0316663	SDS
GP36	0.0268474	VEGFA
GP36	0.0244243	ID3
GP36	0.0237854	PLIN2
GP36	0.0209077	THBD
GP36	0.0194282	ARL4C
GP36	0.0191972	PLAU
GP36	0.0186367	OSM
GP36	0.0152497	HMOX1
GP36	0.015212	HS3ST1
GP36	0.0132248	MXD1
GP36	0.0129188	SLC7A5
GP36	0.01149	SNAI1
GP36	0.0114172	NRARP
GP36	0.0112055	PPIF
GP36	0.0109496	HES4
GP36	0.0101719	C5AR1
GP36	0.0099975	GZF1
GP36	0.0097771	RUNX3
GP36	0.00950302	GRASP
GP36	0.00911644	METRNL
GP36	0.00902108	DUSP4
GP36	0.00868829	ARRDC2
GP36	0.00862375	SLC16A6
GP36	0.00830518	PPP1R3B
GP36	0.00814834	FAM210A
GP36	0.00798302	RAB20
GP36	0.00762446	AVPI1
GP36	0.00746233	PHACTR1
GP36	0.00714484	MALT1
GP36	0.00713454	CEBPB
GP36	0.00709481	ACKR3
GP36	0.00707998	TENT4B
GP36	0.00699338	ICOSLG
GP36	0.00689917	LPCAT1
GP36	0.00634011	CXCR4
GP36	0.00632697	DDIT4
GP36	0.00582133	TLNRD1
GP36	0.00571721	USP36
GP36	0.00545821	ARRDC3
GP36	0.0054452	SATB1
GP36	0.00541937	NXT1
GP36	0.00540127	BCL3
GP36	0.0053667	RARA
GP36	0.00531649	TNFRSF1B
GP36	0.00527971	PLAUR
GP36	0.00516112	INSIG1
GP36	0.00509426	ANKRD9
GP36	0.00506647	KLF10
GP36	0.00501396	FBXO34
GP37	0.313207	CXCL8
GP37	0.155833	CXCL1
GP37	0.0412308	PTGS2
GP37	0.0401756	THBS1
GP37	0.0109787	RCAN1
GP37	0.00976179	SOX4
GP37	0.00770771	EGR2
GP37	0.00675104	SLC16A6
GP37	0.00493744	HCAR2
GP37	0.00485383	GEM
GP37	0.00450835	ERRFI1
GP37	0.0040104	RASGRP3
GP37	0.00397995	CD109
GP37	0.00371408	BRCA2
GP37	0.00365233	ZBTB10
GP37	0.00352487	GABPB1-AS1
GP37	0.00346975	INSR
GP37	0.00338099	REV3L
GP37	0.00308242	FAM107B
GP37	0.00305001	JAG1
GP37	0.00292427	MRPL58
GP37	0.00279547	SF3A3
GP37	0.00262557	AC245128.3
GP37	0.00261214	MAN1A2
GP37	0.00255583	PNPLA8
GP37	0.00252258	SEPHS2
GP37	0.00252064	KMO
GP37	0.00249768	DNAJB9
GP37	0.00247952	C15orf48
GP37	0.00247368	OGFRL1
GP37	0.00246617	MIR4435-2HG
GP37	0.0024104	FAH
GP37	0.00239869	BACH1
GP37	0.00231453	SNAPC1
GP37	0.00230214	NBPF19
GP37	0.00229939	EIF2AK3
GP37	0.0022827	DRAM1
GP37	0.00216074	MACF1
GP37	0.00212496	TFDP2
GP37	0.00212317	PHACTR4
GP37	0.00207255	TRIB1
GP37	0.00204593	CDC42EP3
GP37	0.00201606	SLC39A8
GP37	0.00199334	ITGA4
GP37	0.00197631	CLEC7A
GP37	0.00193437	LBR
GP37	0.00189674	CEP152
GP37	0.00188881	LAMP1
GP37	0.0018439	DMAC1
GP37	0.00183414	PLPP3
GP38	0.0404806	IFIT2
GP38	0.0397689	IFIT3
GP38	0.0366861	IFIT1
GP38	0.0355422	RSAD2
GP38	0.0301999	MX1
GP38	0.0295437	IFI44L
GP38	0.0292061	ISG15
GP38	0.0224542	HERC5
GP38	0.0200876	LY6E
GP38	0.019254	IFI6
GP38	0.0186932	MX2
GP38	0.0171413	XAF1
GP38	0.0167609	OASL
GP38	0.0153196	CMPK2
GP38	0.0150405	OAS3
GP38	0.0147671	OAS2
GP38	0.014618	SAMD9L
GP38	0.01431	TNFSF10
GP38	0.0142054	IFITM1
GP38	0.013549	ISG20
GP38	0.0134367	IFITM3
GP38	0.0125169	OAS1
GP38	0.0125013	DDX58
GP38	0.0124229	EPSTI1
GP38	0.0120696	IFIH1
GP38	0.0119746	STAT1
GP38	0.0112042	IFI44
GP38	0.00952938	IRF7
GP38	0.00944285	IFI35
GP38	0.00916833	NEXN
GP38	0.00910866	PARP14
GP38	0.00901592	UBE2L6
GP38	0.00850002	GBP1
GP38	0.00827343	EIF2AK2
GP38	0.00807177	PARP9
GP38	0.00775923	APOL6
GP38	0.00728978	TRIM22
GP38	0.00719057	SP110
GP38	0.00713801	SIGLEC1
GP38	0.00711377	SAMD9
GP38	0.00697245	PSMB9
GP38	0.00681488	DDX60
GP38	0.00676582	NT5C3A
GP38	0.00664548	APOBEC3A
GP38	0.00643594	STAT2
GP38	0.00639451	RNF213
GP38	0.00612069	PNPT1
GP38	0.00611094	RARRES3
GP38	0.00585257	LGALS3BP
GP38	0.00573866	PPM1K
GP39	0.0320296	TFRC
GP39	0.0254945	ATP1B3
GP39	0.0230877	SELENOK
GP39	0.0202174	CREM
GP39	0.0198543	WDR45B
GP39	0.019395	BASP1
GP39	0.0191738	NAF1
GP39	0.0172625	RABGEF1
GP39	0.0172094	RANBP2
GP39	0.0153967	SYAP1
GP39	0.0140228	GTF2B
GP39	0.0139713	STX11
GP39	0.013227	ETV3
GP39	0.0130828	PCNX4
GP39	0.0120106	CCNH
GP39	0.0118166	TFDP2
GP39	0.0115953	SAMSN1
GP39	0.0114493	RILPL2
GP39	0.0113559	CHMP1B
GP39	0.0112187	SKIL
GP39	0.0108678	NFE2L2
GP39	0.0105346	YBX3
GP39	0.0104966	WTAP
GP39	0.0103502	ZBTB1
GP39	0.0101164	CHD1
GP39	0.0101124	ETF1
GP39	0.0100684	PURB
GP39	0.00935532	ALG13
GP39	0.00931379	BCAS2
GP39	0.00917795	VPS37B
GP39	0.0090703	JOSD1
GP39	0.00877831	C1orf56
GP39	0.00871997	TET2
GP39	0.00851765	C9orf72
GP39	0.00836107	SNX9
GP39	0.008261	ELF1
GP39	0.0080404	ELL2
GP39	0.0078857	BORCS5
GP39	0.00771292	SRSF5
GP39	0.00755919	MAFG
GP39	0.00741243	NGLY1
GP39	0.00738973	NUP58
GP39	0.00729793	TP53INP2
GP39	0.00727742	ISG20L2
GP39	0.00722593	AKAP13
GP39	0.00711524	DENND4A
GP39	0.00669486	CDC42SE1
GP39	0.00659909	CCNT1
GP39	0.00651202	CCDC107
GP39	0.00641508	USP37
GP40	0.0458481	KCNQ1OT1
GP40	0.0229414	ADM
GP40	0.0208863	UBE2S
GP40	0.0207706	GADD45G
GP40	0.0204515	HSPA2
GP40	0.0194544	SNHG12
GP40	0.0183047	TUBB4B
GP40	0.0163106	RASD1
GP40	0.0149892	INTS6
GP40	0.0146741	HEXIM1
GP40	0.0144511	ERO1B
GP40	0.0144388	NEU1
GP40	0.0136459	H2AFX
GP40	0.0132374	ID2
GP40	0.012735	IER5L
GP40	0.0123836	LSMEM1
GP40	0.0121747	POU3F1
GP40	0.0121373	TOB1
GP40	0.0120661	PNP
GP40	0.0118984	ID1
GP40	0.0116208	SOCS1
GP40	0.0112928	SERTAD1
GP40	0.0111959	ARL4D
GP40	0.0109877	TCOF1
GP40	0.0107408	PLK2
GP40	0.0103185	CDKN1C
GP40	0.0103155	EIF4A3
GP40	0.0101611	H2AFZ
GP40	0.010148	POLG2
GP40	0.00984591	PLCG2
GP40	0.00953809	MYLIP
GP40	0.00920405	ADRB2
GP40	0.00918636	ARC
GP40	0.00870606	CITED2
GP40	0.00852624	CEMIP2
GP40	0.00845481	MZF1-AS1
GP40	0.00844483	CBX4
GP40	0.00829516	NXF1
GP40	0.00815742	SLC38A2
GP40	0.00776178	NUFIP2
GP40	0.00775186	PPP1R10
GP40	0.007651	FAM43A
GP40	0.00758322	SLC20A1
GP40	0.00727517	STARD5
GP40	0.00724364	KLHL15
GP40	0.00717253	HIST3H2A
GP40	0.00687012	GADD45A
GP40	0.00680829	BRD2
GP40	0.00655871	SRSF7
GP40	0.00640175	FUS
