## Supplementary Data Table 6 for "Single-cell gene programs define subtype identity and metastatic trajectories in renal cell carcinoma"

### Sheet: Supplementary Data Table 5
Supplementary Data Table 6. Marker genes used for cell type annotation.
Cell type/Cell population	Gene name
Immune cells	PTPRC
T cells	CD3D
T cells	CD3G
T cells	CD3E
T reg memory cells	FOXP3
T reg memory cells	CTLA4
T reg memory cells	IL2RA
T reg memory cells	IKZF2
T reg memory cells	TIGIT
Cytotoxic T cells	CD8A
Cytotoxic T cells	CD8B
Cytotoxic T cells	CST7
Cytotoxic T cells	GZMK
Cytotoxic T cells	GZMA
Cytotoxic T cells	IFNG
Naïve/Central memory T cell	CCR7
Naïve/Central memory T cell	IL7R
NK cells	NKG7
NK cells	GNLY
NK cells	KLRD1
NK cells	NCR1
Myeloid cells	LYZ
Myeloid cells	FCER1G
Myeloid cells	MS4A7
Myeloid cells	FCGR2A
Classical Monocytes	S100A9
Classical Monocytes	S100A8
Classical Monocytes	FCN1
Classical Monocytes	CD14
Non-classical monocytes	FCGR3A
Macrophage	C1QA
Macrophage	C1QC
Macrophage	C1QB
Macrophage	APOE
Macrophage	MSR1
cDC	CLEC9A
cDC	CD1C
cDC	CLEC10A
cDC	FCER1A
pDC	LILRA4
pDC	SCT
pDC	IL3RA
Mast cells	KIT
Mast cells	TPSAB1
Mast cells	CPA3
Mast cells	TPSB2
Mast cells	HDC
B cells	MS4A1
B cells	PAX5
B cells	CD79A
B cells	BANK1
B cells	TNFRSF13C
Plasma B cells	JCHAIN
Plasma B cells	DERL3
Plasma B cells	MZB1
Plasma B cells	FCRL5
Plasma B cells	IGKC
Fibroblast	LUM
Fibroblast	COL1A2
Fibroblast	PDGFRA
Fibroblast	SERPINF1
Fibroblast	BGN
Endothelial cells	PLVAP
Endothelial cells	KDR
Endothelial cells	CD34
Endothelial cells	FLT1
Endothelial cells	ADGRL4
Endothelial cells	PTPRB
Endothelial cells	PECAM1
Endothelial cells	VWF
Endothelial cells	CLEC14A
Endothelial cells	CDH5
Endothelial cells	TIMP3
Pericytes	RGS5
Pericytes	ACTA2
Pericytes	TAGLN
Pericytes	PDGFRB
Pericytes	NOTCH3
Epithelial kidney cell	PAX8
Malignant epithelial cell	CA9
Myelin	ZNF536
Myelin	MOG
Myelin	CNTNAP4
Myelin	CLDN11
Myelin	MAG
Myelin	BCAS1
