## Supplementary Data Table 8 for "Single-cell gene programs define subtype identity and metastatic trajectories in renal cell carcinoma"

### Sheet: Supplementary Data Table 7
Supplementary Data Table 8. Marker genes defining RCC subtype signatures.
Subtype	Gene name
ccpRCT	CASP14
ccpRCT	MIA
ccpRCT	SLC1A6
ccRCC	NDUFA4L2
ccRCC	EGLN3
ccRCC	TMEM91
ccRCC	HILPDA
ccRCC	ANGPTL4
pRCC	AMACR
pRCC	BAMBI
pRCC	PIGR
chRCC	CFTR
chRCC	KRT7
chRCC	PVALB
tRCC	SV2B
tRCC	ABCB5
